# Gene dysregulation among virally suppressed people living with HIV links to non-AIDS defining cancer pathways

**DOI:** 10.1101/2024.01.03.24300792

**Authors:** Bryan C. Quach, Eric Earley, Linran Zhou, Caryn Willis, Jesse A. Marks, Jeran K. Stratford, Fang Fang, Laura J. Bierut, M-J S. Milloy, Kanna Hayashi, Kora DeBeck, Dana B. Hancock, Ke Xu, Bradley E. Aouizerat, Eric O. Johnson

## Abstract

Combination antiretroviral therapy (ART) has changed the landscape of the HIV epidemic by providing an effective means for viral suppression to people living with HIV (PLWH). Understanding living with HIV as a chronic disease requires an improved understanding of how HIV and/or ART impacts susceptibility to and development of co-occurring conditions. Genome-wide gene expression (transcriptome) differences provide a key view into biological dysregulation associated with living with HIV. Here we present the first whole blood transcriptome-wide study comparing gene expression profiles between virally suppressed PLWH and HIV negative individuals (N=555). We identify 566 genes and 5 immune cell types with differential proportions by HIV status, which were significantly enriched for immune function and cancer pathways. Leveraging quantitative trait loci (QTL) for these HIV status-associated genes, partitioned heritability, and colocalization analyses, we observed limited genetic drivers of these relationships. Our findings suggest that gene dysregulation does not return to a pre-infection state for virally suppressed PLWH, and that persistent gene dysregulation is broadly associated with immune function and cancer pathways, highlighting potential biological drivers for these causes of excess mortality and targets for pharmacological preventative treatment among PLWH.
