## Supplemental Table 2 for "Gene dysregulation among virally suppressed people living with HIV links to non-AIDS defining cancer pathways"

### Sheet: go_bp
GO term ID	GO term	Gene ratio	Background ratio	p-value	BH-adjusted p-value	Storey q-value	Overlapping DEGs	Number of overlapping DEGs	UMAP cluster ID	UMAP cluster annotation
GO:0072676	lymphocyte migration	16/477	144/20870	2.03e-07	0.000166614	0.000150388	ENSG00000213809/ENSG00000109943/ENSG00000271503/ENSG00000136286/ENSG00000169508/ENSG00000111863/ENSG00000115232/ENSG00000089060/ENSG00000073861/ENSG00000126353/ENSG00000005844/ENSG00000139626/ENSG00000112486/ENSG00000275302/ENSG00000198648/ENSG00000186810	16	2	immune cell migration and chemotaxis
GO:0071674	mononuclear cell migration	20/477	242/20870	8.25e-07	0.000316437	0.00028562	ENSG00000213809/ENSG00000109943/ENSG00000271503/ENSG00000136286/ENSG00000169508/ENSG00000111863/ENSG00000115232/ENSG00000089060/ENSG00000160791/ENSG00000073861/ENSG00000126353/ENSG00000005844/ENSG00000139626/ENSG00000112486/ENSG00000158714/ENSG00000160712/ENSG00000275302/ENSG00000198648/ENSG00000186810/ENSG00000111199	20	2	immune cell migration and chemotaxis
GO:0002407	dendritic cell chemotaxis	6/477	27/20870	2.72e-05	0.00477701	0.00431179	ENSG00000271503/ENSG00000169508/ENSG00000160791/ENSG00000126353/ENSG00000112486/ENSG00000158714	6	2	immune cell migration and chemotaxis
GO:0050900	leukocyte migration	24/477	428/20870	5.52e-05	0.00862709	0.00778692	ENSG00000213809/ENSG00000109943/ENSG00000271503/ENSG00000153898/ENSG00000136286/ENSG00000169508/ENSG00000110651/ENSG00000111863/ENSG00000115232/ENSG00000197635/ENSG00000089060/ENSG00000160791/ENSG00000073861/ENSG00000126353/ENSG00000005844/ENSG00000139626/ENSG00000271447/ENSG00000112486/ENSG00000158714/ENSG00000160712/ENSG00000275302/ENSG00000198648/ENSG00000186810/ENSG00000111199	24	2	immune cell migration and chemotaxis
GO:0021932	hindbrain radial glia guided cell migration	4/477	11/20870	7.83e-05	0.0100028	0.00902868	ENSG00000138795/ENSG00000196924/ENSG00000173406/ENSG00000100320	4	2	immune cell migration and chemotaxis
GO:0072678	T cell migration	9/477	80/20870	8.69e-05	0.0101817	0.00919017	ENSG00000271503/ENSG00000136286/ENSG00000169508/ENSG00000115232/ENSG00000005844/ENSG00000139626/ENSG00000112486/ENSG00000198648/ENSG00000186810	9	2	immune cell migration and chemotaxis
GO:0002688	regulation of leukocyte chemotaxis	12/477	142/20870	0.000105151	0.0110855	0.0100059	ENSG00000213809/ENSG00000271503/ENSG00000197635/ENSG00000089060/ENSG00000126353/ENSG00000271447/ENSG00000112486/ENSG00000158714/ENSG00000160712/ENSG00000275302/ENSG00000198648/ENSG00000111199	12	2	immune cell migration and chemotaxis
GO:0036336	dendritic cell migration	6/477	36/20870	0.000150306	0.0140854	0.0127136	ENSG00000271503/ENSG00000169508/ENSG00000160791/ENSG00000126353/ENSG00000112486/ENSG00000158714	6	2	immune cell migration and chemotaxis
GO:0002685	regulation of leukocyte migration	16/477	248/20870	0.000201564	0.0173469	0.0156575	ENSG00000213809/ENSG00000271503/ENSG00000110651/ENSG00000111863/ENSG00000115232/ENSG00000197635/ENSG00000089060/ENSG00000126353/ENSG00000271447/ENSG00000112486/ENSG00000158714/ENSG00000160712/ENSG00000275302/ENSG00000198648/ENSG00000186810/ENSG00000111199	16	2	immune cell migration and chemotaxis
GO:2000401	regulation of lymphocyte migration	8/477	75/20870	0.000309925	0.0242028	0.0218458	ENSG00000213809/ENSG00000271503/ENSG00000111863/ENSG00000115232/ENSG00000089060/ENSG00000112486/ENSG00000275302/ENSG00000198648	8	2	immune cell migration and chemotaxis
GO:0071675	regulation of mononuclear cell migration	11/477	143/20870	0.000456446	0.0335062	0.0302431	ENSG00000213809/ENSG00000271503/ENSG00000111863/ENSG00000115232/ENSG00000089060/ENSG00000126353/ENSG00000112486/ENSG00000158714/ENSG00000275302/ENSG00000198648/ENSG00000111199	11	2	immune cell migration and chemotaxis
GO:0021535	cell migration in hindbrain	4/477	17/20870	0.00050623	0.0361826	0.0326588	ENSG00000138795/ENSG00000196924/ENSG00000173406/ENSG00000100320	4	2	immune cell migration and chemotaxis
GO:1901623	regulation of lymphocyte chemotaxis	5/477	30/20870	0.000542716	0.0375186	0.0338647	ENSG00000213809/ENSG00000271503/ENSG00000089060/ENSG00000275302/ENSG00000198648	5	2	immune cell migration and chemotaxis
GO:0060326	cell chemotaxis	19/477	360/20870	0.000677771	0.0420318	0.0379384	ENSG00000213809/ENSG00000271503/ENSG00000169508/ENSG00000156299/ENSG00000197635/ENSG00000089060/ENSG00000160791/ENSG00000126353/ENSG00000138795/ENSG00000271447/ENSG00000112486/ENSG00000158714/ENSG00000160712/ENSG00000146242/ENSG00000171680/ENSG00000275302/ENSG00000198648/ENSG00000186810/ENSG00000111199	19	2	immune cell migration and chemotaxis
GO:0050920	regulation of chemotaxis	15/477	255/20870	0.000826977	0.0473352	0.0427253	ENSG00000213809/ENSG00000271503/ENSG00000169508/ENSG00000156299/ENSG00000197635/ENSG00000089060/ENSG00000126353/ENSG00000271447/ENSG00000112486/ENSG00000158714/ENSG00000160712/ENSG00000146242/ENSG00000275302/ENSG00000198648/ENSG00000111199	15	2	immune cell migration and chemotaxis
GO:0051283	negative regulation of sequestering of calcium ion	10/477	123/20870	0.000531296	0.0373413	0.0337047	ENSG00000153898/ENSG00000089060/ENSG00000144935/ENSG00000213366/ENSG00000160791/ENSG00000162430/ENSG00000126353/ENSG00000203896/ENSG00000197043/ENSG00000055732	10	3	calcium ion transport
GO:0060402	calcium ion transport into cytosol	12/477	170/20870	0.000557074	0.03789	0.0342	ENSG00000153898/ENSG00000089060/ENSG00000144935/ENSG00000213366/ENSG00000160791/ENSG00000162430/ENSG00000126353/ENSG00000140464/ENSG00000203896/ENSG00000187688/ENSG00000111199/ENSG00000055732	12	3	calcium ion transport
GO:0060401	cytosolic calcium ion transport	13/477	196/20870	0.000601354	0.039141	0.0353291	ENSG00000153898/ENSG00000089060/ENSG00000144935/ENSG00000213366/ENSG00000160791/ENSG00000162430/ENSG00000126353/ENSG00000140464/ENSG00000108370/ENSG00000203896/ENSG00000187688/ENSG00000111199/ENSG00000055732	13	3	calcium ion transport
GO:0051282	regulation of sequestering of calcium ion	10/477	125/20870	0.000603311	0.039141	0.0353291	ENSG00000153898/ENSG00000089060/ENSG00000144935/ENSG00000213366/ENSG00000160791/ENSG00000162430/ENSG00000126353/ENSG00000203896/ENSG00000197043/ENSG00000055732	10	3	calcium ion transport
GO:0097553	calcium ion transmembrane import into cytosol	11/477	151/20870	0.000721412	0.0434599	0.0392274	ENSG00000153898/ENSG00000089060/ENSG00000144935/ENSG00000213366/ENSG00000160791/ENSG00000162430/ENSG00000126353/ENSG00000203896/ENSG00000187688/ENSG00000111199/ENSG00000055732	11	3	calcium ion transport
GO:0051208	sequestering of calcium ion	10/477	129/20870	0.000771642	0.0451946	0.0407932	ENSG00000153898/ENSG00000089060/ENSG00000144935/ENSG00000213366/ENSG00000160791/ENSG00000162430/ENSG00000126353/ENSG00000203896/ENSG00000197043/ENSG00000055732	10	3	calcium ion transport
GO:0045954	positive regulation of natural killer cell mediated cytotoxicity	7/477	45/20870	6.67e-05	0.00970279	0.00875785	ENSG00000213809/ENSG00000109943/ENSG00000089692/ENSG00000162739/ENSG00000183918/ENSG00000117281/ENSG00000134539	7	4	regulation of lymphocytic immune response
GO:0050856	regulation of T cell receptor signaling pathway	7/477	45/20870	6.67e-05	0.00970279	0.00875785	ENSG00000183918/ENSG00000117281/ENSG00000110651/ENSG00000054148/ENSG00000126353/ENSG00000114423/ENSG00000117280	7	4	regulation of lymphocytic immune response
GO:0050852	T cell receptor signaling pathway	13/477	174/20870	0.000190663	0.0167505	0.0151192	ENSG00000183918/ENSG00000117281/ENSG00000110651/ENSG00000054148/ENSG00000178562/ENSG00000172673/ENSG00000198821/ENSG00000126353/ENSG00000114423/ENSG00000117280/ENSG00000203896/ENSG00000074966/ENSG00000163599	13	4	regulation of lymphocytic immune response
GO:0050854	regulation of antigen receptor-mediated signaling pathway	8/477	72/20870	0.000233374	0.0192969	0.0174176	ENSG00000183918/ENSG00000117281/ENSG00000110651/ENSG00000054148/ENSG00000126353/ENSG00000114423/ENSG00000117280/ENSG00000114861	8	4	regulation of lymphocytic immune response
GO:0007229	integrin-mediated signaling pathway	12/477	119/20870	1.84e-05	0.00369261	0.003333	ENSG00000102245/ENSG00000115232/ENSG00000091409/ENSG00000005844/ENSG00000179051/ENSG00000139626/ENSG00000196924/ENSG00000156886/ENSG00000149781/ENSG00000115956/ENSG00000074966/ENSG00000169756	12	5	PI3K signaling
GO:0014065	phosphatidylinositol 3-kinase signaling	13/477	158/20870	7.21e-05	0.00980824	0.00885304	ENSG00000271503/ENSG00000112033/ENSG00000117281/ENSG00000178562/ENSG00000126264/ENSG00000107679/ENSG00000100100/ENSG00000051382/ENSG00000203896/ENSG00000135362/ENSG00000186654/ENSG00000062524/ENSG00000145675	13	5	PI3K signaling
GO:0048015	phosphatidylinositol-mediated signaling	13/477	195/20870	0.000573101	0.0383614	0.0346255	ENSG00000271503/ENSG00000112033/ENSG00000117281/ENSG00000178562/ENSG00000126264/ENSG00000107679/ENSG00000100100/ENSG00000051382/ENSG00000203896/ENSG00000135362/ENSG00000186654/ENSG00000062524/ENSG00000145675	13	5	PI3K signaling
GO:0048017	inositol lipid-mediated signaling	13/477	199/20870	0.000693266	0.0423696	0.0382433	ENSG00000271503/ENSG00000112033/ENSG00000117281/ENSG00000178562/ENSG00000126264/ENSG00000107679/ENSG00000100100/ENSG00000051382/ENSG00000203896/ENSG00000135362/ENSG00000186654/ENSG00000062524/ENSG00000145675	13	5	PI3K signaling
GO:0031295	T cell costimulation	10/477	52/20870	2.37e-07	0.000166614	0.000150388	ENSG00000102245/ENSG00000213809/ENSG00000117281/ENSG00000110651/ENSG00000178562/ENSG00000197635/ENSG00000163600/ENSG00000125735/ENSG00000126353/ENSG00000110448	10	6	cell adhesion
GO:0031294	lymphocyte costimulation	10/477	54/20870	3.44e-07	0.000207377	0.000187181	ENSG00000102245/ENSG00000213809/ENSG00000117281/ENSG00000110651/ENSG00000178562/ENSG00000197635/ENSG00000163600/ENSG00000125735/ENSG00000126353/ENSG00000110448	10	6	cell adhesion
GO:0050863	regulation of T cell activation	30/477	475/20870	5.95e-07	0.000250916	0.00022648	ENSG00000102245/ENSG00000213809/ENSG00000109943/ENSG00000089692/ENSG00000271503/ENSG00000168685/ENSG00000181847/ENSG00000111537/ENSG00000117281/ENSG00000010610/ENSG00000110651/ENSG00000163513/ENSG00000178562/ENSG00000197635/ENSG00000081059/ENSG00000198846/ENSG00000073861/ENSG00000163600/ENSG00000013725/ENSG00000125735/ENSG00000126353/ENSG00000134460/ENSG00000138795/ENSG00000114423/ENSG00000108946…	30	6	cell adhesion
GO:0031589	cell-substrate adhesion	26/477	402/20870	2.19e-06	0.000659107	0.000594918	ENSG00000112033/ENSG00000136286/ENSG00000120896/ENSG00000107742/ENSG00000156299/ENSG00000050555/ENSG00000147889/ENSG00000115232/ENSG00000146904/ENSG00000074527/ENSG00000050030/ENSG00000091409/ENSG00000126353/ENSG00000005844/ENSG00000179051/ENSG00000139626/ENSG00000105810/ENSG00000196924/ENSG00000167657/ENSG00000051382/ENSG00000149781/ENSG00000087589/ENSG00000145675/ENSG00000169756/ENSG00000004142…	26	6	cell adhesion
GO:1903037	regulation of leukocyte cell-cell adhesion	29/477	490/20870	3.34e-06	0.000940025	0.000848478	ENSG00000102245/ENSG00000213809/ENSG00000109943/ENSG00000089692/ENSG00000271503/ENSG00000168685/ENSG00000181847/ENSG00000111537/ENSG00000117281/ENSG00000010610/ENSG00000110651/ENSG00000163513/ENSG00000178562/ENSG00000111863/ENSG00000115232/ENSG00000197635/ENSG00000073861/ENSG00000163600/ENSG00000013725/ENSG00000125735/ENSG00000126353/ENSG00000134460/ENSG00000138795/ENSG00000114423/ENSG00000108946…	29	6	cell adhesion
GO:0034446	substrate adhesion-dependent cell spreading	11/477	112/20870	5.22e-05	0.00846148	0.00763744	ENSG00000050555/ENSG00000115232/ENSG00000146904/ENSG00000074527/ENSG00000179051/ENSG00000139626/ENSG00000196924/ENSG00000149781/ENSG00000087589/ENSG00000145675/ENSG00000169756	11	6	cell adhesion
GO:0016032	viral process	26/477	495/20870	8.07e-05	0.0100104	0.00903548	ENSG00000271503/ENSG00000080561/ENSG00000239713/ENSG00000010610/ENSG00000110651/ENSG00000178562/ENSG00000173599/ENSG00000071073/ENSG00000197635/ENSG00000196814/ENSG00000160791/ENSG00000162676/ENSG00000138795/ENSG00000165916/ENSG00000139626/ENSG00000140464/ENSG00000147457/ENSG00000160932/ENSG00000117280/ENSG00000100298/ENSG00000165949/ENSG00000244509/ENSG00000254505/ENSG00000275302/ENSG00000182481…	26	6	cell adhesion
GO:0001952	regulation of cell-matrix adhesion	12/477	142/20870	0.000105151	0.0110855	0.0100059	ENSG00000147889/ENSG00000146904/ENSG00000050030/ENSG00000126353/ENSG00000179051/ENSG00000105810/ENSG00000167657/ENSG00000051382/ENSG00000145675/ENSG00000169756/ENSG00000004142/ENSG00000127603	12	6	cell adhesion
GO:0010810	regulation of cell-substrate adhesion	16/477	238/20870	0.000125719	0.0129306	0.0116714	ENSG00000107742/ENSG00000147889/ENSG00000146904/ENSG00000050030/ENSG00000091409/ENSG00000126353/ENSG00000179051/ENSG00000105810/ENSG00000196924/ENSG00000167657/ENSG00000051382/ENSG00000087589/ENSG00000145675/ENSG00000169756/ENSG00000004142/ENSG00000127603	16	6	cell adhesion
GO:0050870	positive regulation of T cell activation	20/477	344/20870	0.000140626	0.014011	0.0126465	ENSG00000102245/ENSG00000213809/ENSG00000271503/ENSG00000168685/ENSG00000111537/ENSG00000117281/ENSG00000010610/ENSG00000110651/ENSG00000163513/ENSG00000178562/ENSG00000197635/ENSG00000163600/ENSG00000013725/ENSG00000125735/ENSG00000126353/ENSG00000134460/ENSG00000138795/ENSG00000110448/ENSG00000122122/ENSG00000020633	20	6	cell adhesion
GO:0007160	cell-matrix adhesion	17/477	268/20870	0.000157687	0.0144558	0.013048	ENSG00000156299/ENSG00000147889/ENSG00000115232/ENSG00000146904/ENSG00000050030/ENSG00000126353/ENSG00000005844/ENSG00000179051/ENSG00000139626/ENSG00000105810/ENSG00000167657/ENSG00000051382/ENSG00000149781/ENSG00000145675/ENSG00000169756/ENSG00000004142/ENSG00000127603	17	6	cell adhesion
GO:1903039	positive regulation of leukocyte cell-cell adhesion	21/477	376/20870	0.000168349	0.0151048	0.0136338	ENSG00000102245/ENSG00000213809/ENSG00000271503/ENSG00000168685/ENSG00000111537/ENSG00000117281/ENSG00000010610/ENSG00000110651/ENSG00000163513/ENSG00000178562/ENSG00000115232/ENSG00000197635/ENSG00000163600/ENSG00000013725/ENSG00000125735/ENSG00000126353/ENSG00000134460/ENSG00000138795/ENSG00000110448/ENSG00000122122/ENSG00000020633	21	6	cell adhesion
GO:0019058	viral life cycle	21/477	390/20870	0.000276233	0.0219788	0.0198383	ENSG00000271503/ENSG00000080561/ENSG00000239713/ENSG00000010610/ENSG00000110651/ENSG00000178562/ENSG00000173599/ENSG00000197635/ENSG00000196814/ENSG00000160791/ENSG00000139626/ENSG00000140464/ENSG00000147457/ENSG00000160932/ENSG00000117280/ENSG00000100298/ENSG00000165949/ENSG00000244509/ENSG00000254505/ENSG00000182481/ENSG00000104142	21	6	cell adhesion
GO:0033631	cell-cell adhesion mediated by integrin	4/477	18/20870	0.000639179	0.0402301	0.0363122	ENSG00000271503/ENSG00000115232/ENSG00000197635/ENSG00000149781	4	6	cell adhesion
GO:2000353	positive regulation of endothelial cell apoptotic process	5/477	32/20870	0.000738661	0.0438723	0.0395997	ENSG00000102245/ENSG00000117281/ENSG00000102760/ENSG00000115232/ENSG00000174807	5	6	cell adhesion
GO:0032233	positive regulation of actin filament bundle assembly	7/477	67/20870	0.000830639	0.0473352	0.0427253	ENSG00000070087/ENSG00000120896/ENSG00000102760/ENSG00000146904/ENSG00000108518/ENSG00000196924/ENSG00000115956	7	6	cell adhesion
GO:0051251	positive regulation of lymphocyte activation	23/477	487/20870	0.000899606	0.0497305	0.0448873	ENSG00000102245/ENSG00000213809/ENSG00000271503/ENSG00000168685/ENSG00000169508/ENSG00000111537/ENSG00000117281/ENSG00000010610/ENSG00000110651/ENSG00000163513/ENSG00000178562/ENSG00000197635/ENSG00000198846/ENSG00000073861/ENSG00000163600/ENSG00000013725/ENSG00000125735/ENSG00000126353/ENSG00000134460/ENSG00000138795/ENSG00000110448/ENSG00000122122/ENSG00000020633	23	6	cell adhesion
GO:0016444	somatic cell DNA recombination	7/477	68/20870	0.00090805	0.0497305	0.0448873	ENSG00000102245/ENSG00000178562/ENSG00000156127/ENSG00000081059/ENSG00000073861/ENSG00000138795/ENSG00000112486	7	6	cell adhesion
GO:0030098	lymphocyte differentiation	33/477	418/20870	7.1e-10	2.66e-06	2.4e-06	ENSG00000153563/ENSG00000102245/ENSG00000109943/ENSG00000089692/ENSG00000163508/ENSG00000168685/ENSG00000162739/ENSG00000169508/ENSG00000111537/ENSG00000010610/ENSG00000161405/ENSG00000163513/ENSG00000178562/ENSG00000167286/ENSG00000172673/ENSG00000156127/ENSG00000115232/ENSG00000081059/ENSG00000198846/ENSG00000143365/ENSG00000073861/ENSG00000126353/ENSG00000134460/ENSG00000138795/ENSG00000112486…	33	7	T cell development, activation, and differentiation
GO:0030217	T cell differentiation	27/477	297/20870	1.26e-09	2.66e-06	2.4e-06	ENSG00000153563/ENSG00000109943/ENSG00000089692/ENSG00000163508/ENSG00000168685/ENSG00000162739/ENSG00000169508/ENSG00000111537/ENSG00000010610/ENSG00000163513/ENSG00000178562/ENSG00000167286/ENSG00000172673/ENSG00000156127/ENSG00000081059/ENSG00000198846/ENSG00000143365/ENSG00000073861/ENSG00000126353/ENSG00000134460/ENSG00000138795/ENSG00000112486/ENSG00000160712/ENSG00000122122/ENSG00000020633…	27	7	T cell development, activation, and differentiation
GO:1903131	mononuclear cell differentiation	35/477	494/20870	3.73e-09	5.25e-06	4.74e-06	ENSG00000153563/ENSG00000102245/ENSG00000109943/ENSG00000089692/ENSG00000163508/ENSG00000168685/ENSG00000162739/ENSG00000169508/ENSG00000111537/ENSG00000010610/ENSG00000161405/ENSG00000163513/ENSG00000178562/ENSG00000167286/ENSG00000172673/ENSG00000156127/ENSG00000115232/ENSG00000081059/ENSG00000198846/ENSG00000143365/ENSG00000073861/ENSG00000119714/ENSG00000126353/ENSG00000134460/ENSG00000138795…	35	7	T cell development, activation, and differentiation
GO:0045058	T cell selection	10/477	52/20870	2.37e-07	0.000166614	0.000150388	ENSG00000162739/ENSG00000010610/ENSG00000178562/ENSG00000167286/ENSG00000172673/ENSG00000156127/ENSG00000198846/ENSG00000073861/ENSG00000126353/ENSG00000160712	10	7	T cell development, activation, and differentiation
GO:0046631	alpha-beta T cell activation	19/477	213/20870	4.87e-07	0.00022833	0.000206093	ENSG00000109943/ENSG00000163508/ENSG00000162739/ENSG00000169508/ENSG00000111537/ENSG00000117281/ENSG00000110651/ENSG00000163513/ENSG00000178562/ENSG00000156127/ENSG00000198846/ENSG00000143365/ENSG00000073861/ENSG00000138795/ENSG00000114423/ENSG00000160712/ENSG00000122122/ENSG00000020633/ENSG00000114861	19	7	T cell development, activation, and differentiation
GO:0035710	CD4-positive, alpha-beta T cell activation	15/477	135/20870	4.87e-07	0.00022833	0.000206093	ENSG00000162739/ENSG00000169508/ENSG00000111537/ENSG00000117281/ENSG00000110651/ENSG00000163513/ENSG00000156127/ENSG00000198846/ENSG00000143365/ENSG00000073861/ENSG00000138795/ENSG00000160712/ENSG00000122122/ENSG00000020633/ENSG00000114861	15	7	T cell development, activation, and differentiation
GO:0046632	alpha-beta T cell differentiation	14/477	128/20870	1.42e-06	0.000497996	0.000449498	ENSG00000163508/ENSG00000162739/ENSG00000169508/ENSG00000111537/ENSG00000163513/ENSG00000156127/ENSG00000198846/ENSG00000143365/ENSG00000073861/ENSG00000138795/ENSG00000160712/ENSG00000122122/ENSG00000020633/ENSG00000114861	14	7	T cell development, activation, and differentiation
GO:0043367	CD4-positive, alpha-beta T cell differentiation	12/477	95/20870	1.74e-06	0.000563315	0.000508455	ENSG00000162739/ENSG00000169508/ENSG00000111537/ENSG00000156127/ENSG00000198846/ENSG00000143365/ENSG00000073861/ENSG00000138795/ENSG00000160712/ENSG00000122122/ENSG00000020633/ENSG00000114861	12	7	T cell development, activation, and differentiation
GO:1902105	regulation of leukocyte differentiation	23/477	343/20870	4.66e-06	0.00122824	0.00110862	ENSG00000155090/ENSG00000109943/ENSG00000089692/ENSG00000168685/ENSG00000111537/ENSG00000010610/ENSG00000161405/ENSG00000163513/ENSG00000178562/ENSG00000081059/ENSG00000198846/ENSG00000073861/ENSG00000119714/ENSG00000134460/ENSG00000138795/ENSG00000154229/ENSG00000105810/ENSG00000158714/ENSG00000122122/ENSG00000020633/ENSG00000145675/ENSG00000163599/ENSG00000114861	23	7	T cell development, activation, and differentiation
GO:0042246	tissue regeneration	10/477	73/20870	6.07e-06	0.00150457	0.00135805	ENSG00000112033/ENSG00000154764/ENSG00000110651/ENSG00000163513/ENSG00000261150/ENSG00000111276/ENSG00000162430/ENSG00000106462/ENSG00000074966/ENSG00000116128	10	7	T cell development, activation, and differentiation
GO:0002287	alpha-beta T cell activation involved in immune response	10/477	81/20870	1.56e-05	0.00345819	0.0031214	ENSG00000163508/ENSG00000162739/ENSG00000169508/ENSG00000111537/ENSG00000156127/ENSG00000143365/ENSG00000073861/ENSG00000138795/ENSG00000160712/ENSG00000114861	10	7	T cell development, activation, and differentiation
GO:0002293	alpha-beta T cell differentiation involved in immune response	10/477	81/20870	1.56e-05	0.00345819	0.0031214	ENSG00000163508/ENSG00000162739/ENSG00000169508/ENSG00000111537/ENSG00000156127/ENSG00000143365/ENSG00000073861/ENSG00000138795/ENSG00000160712/ENSG00000114861	10	7	T cell development, activation, and differentiation
GO:0043403	skeletal muscle tissue regeneration	7/477	37/20870	1.77e-05	0.00369261	0.003333	ENSG00000112033/ENSG00000154764/ENSG00000110651/ENSG00000163513/ENSG00000162430/ENSG00000106462/ENSG00000116128	7	7	T cell development, activation, and differentiation
GO:0043368	positive T cell selection	7/477	39/20870	2.55e-05	0.00477701	0.00431179	ENSG00000162739/ENSG00000167286/ENSG00000172673/ENSG00000156127/ENSG00000198846/ENSG00000073861/ENSG00000160712	7	7	T cell development, activation, and differentiation
GO:0045619	regulation of lymphocyte differentiation	16/477	209/20870	2.67e-05	0.00477701	0.00431179	ENSG00000109943/ENSG00000089692/ENSG00000168685/ENSG00000111537/ENSG00000161405/ENSG00000163513/ENSG00000178562/ENSG00000081059/ENSG00000198846/ENSG00000073861/ENSG00000134460/ENSG00000138795/ENSG00000158714/ENSG00000122122/ENSG00000020633/ENSG00000163599	16	7	T cell development, activation, and differentiation
GO:0002292	T cell differentiation involved in immune response	10/477	87/20870	2.94e-05	0.00495491	0.00447236	ENSG00000163508/ENSG00000162739/ENSG00000169508/ENSG00000111537/ENSG00000156127/ENSG00000143365/ENSG00000073861/ENSG00000138795/ENSG00000160712/ENSG00000114861	10	7	T cell development, activation, and differentiation
GO:0045580	regulation of T cell differentiation	14/477	180/20870	7.1e-05	0.00980824	0.00885304	ENSG00000109943/ENSG00000089692/ENSG00000168685/ENSG00000111537/ENSG00000163513/ENSG00000178562/ENSG00000081059/ENSG00000198846/ENSG00000073861/ENSG00000134460/ENSG00000138795/ENSG00000122122/ENSG00000020633/ENSG00000163599	14	7	T cell development, activation, and differentiation
GO:0002286	T cell activation involved in immune response	12/477	137/20870	7.44e-05	0.00980824	0.00885304	ENSG00000163508/ENSG00000162739/ENSG00000169508/ENSG00000111537/ENSG00000110651/ENSG00000156127/ENSG00000143365/ENSG00000073861/ENSG00000005844/ENSG00000138795/ENSG00000160712/ENSG00000114861	12	7	T cell development, activation, and differentiation
GO:0002294	CD4-positive, alpha-beta T cell differentiation involved in immune response	9/477	80/20870	8.69e-05	0.0101817	0.00919017	ENSG00000162739/ENSG00000169508/ENSG00000111537/ENSG00000156127/ENSG00000143365/ENSG00000073861/ENSG00000138795/ENSG00000160712/ENSG00000114861	9	7	T cell development, activation, and differentiation
GO:0043373	CD4-positive, alpha-beta T cell lineage commitment	5/477	21/20870	9.18e-05	0.0104635	0.00944445	ENSG00000162739/ENSG00000156127/ENSG00000198846/ENSG00000073861/ENSG00000160712	5	7	T cell development, activation, and differentiation
GO:1903706	regulation of hemopoiesis	24/477	444/20870	9.75e-05	0.0108208	0.00976697	ENSG00000155090/ENSG00000109943/ENSG00000089692/ENSG00000168685/ENSG00000111537/ENSG00000010610/ENSG00000161405/ENSG00000163513/ENSG00000178562/ENSG00000081059/ENSG00000198846/ENSG00000073861/ENSG00000119714/ENSG00000134460/ENSG00000138795/ENSG00000154229/ENSG00000105810/ENSG00000158714/ENSG00000122122/ENSG00000020633/ENSG00000100320/ENSG00000145675/ENSG00000163599/ENSG00000114861	24	7	T cell development, activation, and differentiation
GO:0002363	alpha-beta T cell lineage commitment	5/477	23/20870	0.00014619	0.014011	0.0126465	ENSG00000162739/ENSG00000156127/ENSG00000198846/ENSG00000073861/ENSG00000160712	5	7	T cell development, activation, and differentiation
GO:0043369	CD4-positive or CD8-positive, alpha-beta T cell lineage commitment	5/477	23/20870	0.00014619	0.014011	0.0126465	ENSG00000162739/ENSG00000156127/ENSG00000198846/ENSG00000073861/ENSG00000160712	5	7	T cell development, activation, and differentiation
GO:0072540	T-helper 17 cell lineage commitment	4/477	14/20870	0.000224829	0.0189621	0.0171154	ENSG00000162739/ENSG00000156127/ENSG00000073861/ENSG00000160712	4	7	T cell development, activation, and differentiation
GO:0002285	lymphocyte activation involved in immune response	15/477	227/20870	0.000244404	0.0198202	0.01789	ENSG00000102245/ENSG00000163508/ENSG00000162739/ENSG00000169508/ENSG00000111537/ENSG00000110651/ENSG00000178562/ENSG00000156127/ENSG00000143365/ENSG00000073861/ENSG00000005844/ENSG00000138795/ENSG00000112486/ENSG00000160712/ENSG00000114861	15	7	T cell development, activation, and differentiation
GO:0042093	T-helper cell differentiation	8/477	78/20870	0.000405826	0.0311158	0.0280855	ENSG00000162739/ENSG00000169508/ENSG00000156127/ENSG00000143365/ENSG00000073861/ENSG00000138795/ENSG00000160712/ENSG00000114861	8	7	T cell development, activation, and differentiation
GO:0002360	T cell lineage commitment	5/477	29/20870	0.000460839	0.0335062	0.0302431	ENSG00000162739/ENSG00000156127/ENSG00000198846/ENSG00000073861/ENSG00000160712	5	7	T cell development, activation, and differentiation
GO:0072539	T-helper 17 cell differentiation	5/477	29/20870	0.000460839	0.0335062	0.0302431	ENSG00000162739/ENSG00000156127/ENSG00000143365/ENSG00000073861/ENSG00000160712	5	7	T cell development, activation, and differentiation
GO:0002295	T-helper cell lineage commitment	4/477	18/20870	0.000639179	0.0402301	0.0363122	ENSG00000162739/ENSG00000156127/ENSG00000073861/ENSG00000160712	4	7	T cell development, activation, and differentiation
GO:0002562	somatic diversification of immune receptors via germline recombination within a single locus	7/477	68/20870	0.00090805	0.0497305	0.0448873	ENSG00000102245/ENSG00000178562/ENSG00000156127/ENSG00000081059/ENSG00000073861/ENSG00000138795/ENSG00000112486	7	7	T cell development, activation, and differentiation
