## Supplemental Table 3 for "Gene dysregulation among virally suppressed people living with HIV links to non-AIDS defining cancer pathways"

### Sheet: msigdb_c2_kegg
KEGG term	Gene ratio	Background ratio	p-value	BH-adjusted p-value	Storey q-value	Overlapping DEGs	Number of overlapping DEGs
T CELL RECEPTOR SIGNALING PATHWAY	15/181	122/6342	1.62086e-06	0.000233404	0.000199622	ENSG00000153563/ENSG00000172116/ENSG00000102245/ENSG00000111537/ENSG00000010610/ENSG00000178562/ENSG00000167286/ENSG00000188389/ENSG00000198821/ENSG00000163600/ENSG00000114423/ENSG00000051382/ENSG00000100351/ENSG00000145675/ENSG00000163599	15
PROTEASOME	9/181	65/6342	8.29482e-05	0.00597227	0.00510786	ENSG00000111537/ENSG00000108344/ENSG00000136930/ENSG00000165916/ENSG00000100902/ENSG00000142507/ENSG00000099341/ENSG00000132963/ENSG00000041357	9
HEMATOPOIETIC CELL LINEAGE	11/181	110/6342	0.000275633	0.0132304	0.0113155	ENSG00000153563/ENSG00000172116/ENSG00000168685/ENSG00000010610/ENSG00000167286/ENSG00000115232/ENSG00000091409/ENSG00000134460/ENSG00000160712/ENSG00000110448/ENSG00000187266	11
PRIMARY IMMUNODEFICIENCY	7/181	50/6342	0.000485844	0.0167871	0.0143574	ENSG00000153563/ENSG00000172116/ENSG00000102245/ENSG00000168685/ENSG00000010610/ENSG00000167286/ENSG00000163600	7
PATHWAYS IN CANCER	21/181	338/6342	0.000582887	0.0167871	0.0143574	ENSG00000112033/ENSG00000154764/ENSG00000050555/ENSG00000168646/ENSG00000163513/ENSG00000147889/ENSG00000081059/ENSG00000068028/ENSG00000111276/ENSG00000091409/ENSG00000138795/ENSG00000154229/ENSG00000114423/ENSG00000140464/ENSG00000105810/ENSG00000135925/ENSG00000150907/ENSG00000167657/ENSG00000051382/ENSG00000145675/ENSG00000163235	21
CYTOKINE CYTOKINE RECEPTOR INTERACTION	19/181	304/6342	0.00100065	0.0240157	0.0205397	ENSG00000102245/ENSG00000271503/ENSG00000168685/ENSG00000135960/ENSG00000111537/ENSG00000215788/ENSG00000163513/ENSG00000173530/ENSG00000160791/ENSG00000114739/ENSG00000125735/ENSG00000126353/ENSG00000134460/ENSG00000112486/ENSG00000160712/ENSG00000037280/ENSG00000187266/ENSG00000275302/ENSG00000186810	19
CHRONIC MYELOID LEUKEMIA	8/181	76/6342	0.0013553	0.0278804	0.023845	ENSG00000163513/ENSG00000147889/ENSG00000111276/ENSG00000114423/ENSG00000105810/ENSG00000051382/ENSG00000129946/ENSG00000145675	8
NON SMALL CELL LUNG CANCER	7/181	62/6342	0.00179421	0.0322958	0.0276214	ENSG00000147889/ENSG00000068028/ENSG00000154229/ENSG00000105810/ENSG00000051382/ENSG00000145675/ENSG00000163235	7
