## Supplemental Table 4 for "Gene dysregulation among virally suppressed people living with HIV links to non-AIDS defining cancer pathways"

### Sheet: go_biological_process
GO term ID	GO term	Gene ratio	Background ratio	p-value	BH-adjusted p-value	Storey q-value	Overlapping DEGs	Number of overlapping DEGs	UMAP cluster ID	UMAP cluster annotation
GO:0070383	DNA cytosine deamination	3/218	11/20870	0.000174358	0.0172456	0.0147328	ENSG00000239713/ENSG00000100298/ENSG00000244509	3	2	nucleic acid and nucleoside metabolism
GO:0006216	cytidine catabolic process	3/218	13/20870	0.000297587	0.0211157	0.0180391	ENSG00000239713/ENSG00000100298/ENSG00000244509	3	2	nucleic acid and nucleoside metabolism
GO:0009972	cytidine deamination	3/218	13/20870	0.000297587	0.0211157	0.0180391	ENSG00000239713/ENSG00000100298/ENSG00000244509	3	2	nucleic acid and nucleoside metabolism
GO:0016554	cytidine to uridine editing	3/218	13/20870	0.000297587	0.0211157	0.0180391	ENSG00000239713/ENSG00000100298/ENSG00000244509	3	2	nucleic acid and nucleoside metabolism
GO:0046087	cytidine metabolic process	3/218	13/20870	0.000297587	0.0211157	0.0180391	ENSG00000239713/ENSG00000100298/ENSG00000244509	3	2	nucleic acid and nucleoside metabolism
GO:0019216	regulation of lipid metabolic process	12/218	355/20870	0.000376569	0.0250841	0.0214293	ENSG00000112033/ENSG00000111537/ENSG00000110651/ENSG00000164687/ENSG00000120915/ENSG00000126351/ENSG00000157978/ENSG00000143365/ENSG00000162676/ENSG00000126353/ENSG00000100100/ENSG00000162909	12	2	nucleic acid and nucleoside metabolism
GO:0045006	DNA deamination	3/218	15/20870	0.000466182	0.0276658	0.0236348	ENSG00000239713/ENSG00000100298/ENSG00000244509	3	2	nucleic acid and nucleoside metabolism
GO:0046131	pyrimidine ribonucleoside metabolic process	3/218	15/20870	0.000466182	0.0276658	0.0236348	ENSG00000239713/ENSG00000100298/ENSG00000244509	3	2	nucleic acid and nucleoside metabolism
GO:0046133	pyrimidine ribonucleoside catabolic process	3/218	15/20870	0.000466182	0.0276658	0.0236348	ENSG00000239713/ENSG00000100298/ENSG00000244509	3	2	nucleic acid and nucleoside metabolism
GO:0046135	pyrimidine nucleoside catabolic process	3/218	17/20870	0.000686051	0.035544	0.0303651	ENSG00000239713/ENSG00000100298/ENSG00000244509	3	2	nucleic acid and nucleoside metabolism
GO:0002562	somatic diversification of immune receptors via germline recombination within a single locus	5/218	68/20870	0.000725539	0.0358812	0.0306531	ENSG00000102245/ENSG00000156127/ENSG00000081059/ENSG00000138795/ENSG00000112486	5	2	nucleic acid and nucleoside metabolism
GO:0016444	somatic cell DNA recombination	5/218	68/20870	0.000725539	0.0358812	0.0306531	ENSG00000102245/ENSG00000156127/ENSG00000081059/ENSG00000138795/ENSG00000112486	5	2	nucleic acid and nucleoside metabolism
GO:0016553	base conversion or substitution editing	3/218	21/20870	0.00130114	0.0482606	0.0412288	ENSG00000239713/ENSG00000100298/ENSG00000244509	3	2	nucleic acid and nucleoside metabolism
GO:0002407	dendritic cell chemotaxis	5/218	27/20870	7.95e-06	0.00242337	0.00207028	ENSG00000271503/ENSG00000169508/ENSG00000160791/ENSG00000126353/ENSG00000112486	5	3	cell migration and chemotaxis
GO:0036336	dendritic cell migration	5/218	36/20870	3.44e-05	0.0064317	0.00549457	ENSG00000271503/ENSG00000169508/ENSG00000160791/ENSG00000126353/ENSG00000112486	5	3	cell migration and chemotaxis
GO:0072676	lymphocyte migration	8/218	144/20870	0.000138999	0.0151231	0.0129196	ENSG00000109943/ENSG00000271503/ENSG00000169508/ENSG00000089060/ENSG00000126353/ENSG00000112486/ENSG00000198648/ENSG00000186810	8	3	cell migration and chemotaxis
GO:0010818	T cell chemotaxis	4/218	34/20870	0.000420034	0.0268822	0.0229653	ENSG00000271503/ENSG00000169508/ENSG00000198648/ENSG00000186810	4	3	cell migration and chemotaxis
GO:0071674	mononuclear cell migration	9/218	242/20870	0.00104134	0.0441085	0.0376817	ENSG00000109943/ENSG00000271503/ENSG00000169508/ENSG00000089060/ENSG00000160791/ENSG00000126353/ENSG00000112486/ENSG00000198648/ENSG00000186810	9	3	cell migration and chemotaxis
GO:0016032	viral process	15/218	495/20870	0.000234487	0.0191341	0.0163462	ENSG00000271503/ENSG00000080561/ENSG00000239713/ENSG00000110651/ENSG00000160791/ENSG00000162676/ENSG00000138795/ENSG00000165916/ENSG00000140464/ENSG00000147457/ENSG00000160932/ENSG00000100298/ENSG00000165949/ENSG00000244509/ENSG00000182481	15	4	viral infection
GO:0043547	positive regulation of GTPase activity	11/218	296/20870	0.000297223	0.0211157	0.0180391	ENSG00000271503/ENSG00000156299/ENSG00000146904/ENSG00000173848/ENSG00000091409/ENSG00000126353/ENSG00000179051/ENSG00000136111/ENSG00000106462/ENSG00000116106/ENSG00000068831	11	4	viral infection
GO:0048525	negative regulation of viral process	7/218	136/20870	0.000576032	0.0324167	0.0276934	ENSG00000271503/ENSG00000080561/ENSG00000239713/ENSG00000140464/ENSG00000160932/ENSG00000100298/ENSG00000244509	7	4	viral infection
GO:0045926	negative regulation of growth	10/218	275/20870	0.000659138	0.035544	0.0303651	ENSG00000112033/ENSG00000163513/ENSG00000147889/ENSG00000183691/ENSG00000111276/ENSG00000198417/ENSG00000140464/ENSG00000164530/ENSG00000022267/ENSG00000133639	10	4	viral infection
GO:0045869	negative regulation of single stranded viral RNA replication via double stranded DNA intermediate	3/218	17/20870	0.000686051	0.035544	0.0303651	ENSG00000239713/ENSG00000100298/ENSG00000244509	3	4	viral infection
GO:0019058	viral life cycle	12/218	390/20870	0.000861748	0.0385308	0.0329167	ENSG00000271503/ENSG00000080561/ENSG00000239713/ENSG00000110651/ENSG00000160791/ENSG00000140464/ENSG00000147457/ENSG00000160932/ENSG00000100298/ENSG00000165949/ENSG00000244509/ENSG00000182481	12	4	viral infection
GO:0045091	regulation of single stranded viral RNA replication via double stranded DNA intermediate	3/218	20/20870	0.00112388	0.0452882	0.0386895	ENSG00000239713/ENSG00000100298/ENSG00000244509	3	4	viral infection
GO:1903900	regulation of viral life cycle	8/218	198/20870	0.00116243	0.0462705	0.0395287	ENSG00000271503/ENSG00000080561/ENSG00000239713/ENSG00000140464/ENSG00000160932/ENSG00000100298/ENSG00000244509/ENSG00000182481	8	4	viral infection
GO:0051209	release of sequestered calcium ion into cytosol	8/218	122/20870	4.33e-05	0.00743278	0.0063498	ENSG00000153898/ENSG00000089060/ENSG00000144935/ENSG00000213366/ENSG00000160791/ENSG00000162430/ENSG00000126353/ENSG00000055732	8	5	calcium ion transport
GO:0051283	negative regulation of sequestering of calcium ion	8/218	123/20870	4.59e-05	0.0074854	0.00639475	ENSG00000153898/ENSG00000089060/ENSG00000144935/ENSG00000213366/ENSG00000160791/ENSG00000162430/ENSG00000126353/ENSG00000055732	8	5	calcium ion transport
GO:0051282	regulation of sequestering of calcium ion	8/218	125/20870	5.15e-05	0.00799798	0.00683264	ENSG00000153898/ENSG00000089060/ENSG00000144935/ENSG00000213366/ENSG00000160791/ENSG00000162430/ENSG00000126353/ENSG00000055732	8	5	calcium ion transport
GO:0051208	sequestering of calcium ion	8/218	129/20870	6.44e-05	0.00945189	0.00807471	ENSG00000153898/ENSG00000089060/ENSG00000144935/ENSG00000213366/ENSG00000160791/ENSG00000162430/ENSG00000126353/ENSG00000055732	8	5	calcium ion transport
GO:0060402	calcium ion transport into cytosol	9/218	170/20870	7.74e-05	0.00971729	0.00830144	ENSG00000153898/ENSG00000089060/ENSG00000144935/ENSG00000213366/ENSG00000160791/ENSG00000162430/ENSG00000126353/ENSG00000140464/ENSG00000055732	9	5	calcium ion transport
GO:0097553	calcium ion transmembrane import into cytosol	8/218	151/20870	0.000192742	0.0185032	0.0158072	ENSG00000153898/ENSG00000089060/ENSG00000144935/ENSG00000213366/ENSG00000160791/ENSG00000162430/ENSG00000126353/ENSG00000055732	8	5	calcium ion transport
GO:0060401	cytosolic calcium ion transport	9/218	196/20870	0.000227224	0.0191341	0.0163462	ENSG00000153898/ENSG00000089060/ENSG00000144935/ENSG00000213366/ENSG00000160791/ENSG00000162430/ENSG00000126353/ENSG00000140464/ENSG00000055732	9	5	calcium ion transport
GO:0051651	maintenance of location in cell	9/218	221/20870	0.000546862	0.031315	0.0267523	ENSG00000153898/ENSG00000089060/ENSG00000144935/ENSG00000213366/ENSG00000160791/ENSG00000162430/ENSG00000126353/ENSG00000140464/ENSG00000055732	9	5	calcium ion transport
GO:0007204	positive regulation of cytosolic calcium ion concentration	11/218	332/20870	0.000774511	0.0371765	0.0317597	ENSG00000153898/ENSG00000089060/ENSG00000144935/ENSG00000213366/ENSG00000160791/ENSG00000162430/ENSG00000126353/ENSG00000140464/ENSG00000112486/ENSG00000186810/ENSG00000055732	11	5	calcium ion transport
GO:0031529	ruffle organization	7/218	69/20870	7.68e-06	0.00242337	0.00207028	ENSG00000108798/ENSG00000070087/ENSG00000108518/ENSG00000126353/ENSG00000179051/ENSG00000107679/ENSG00000115956	7	6	natural killer cell function
GO:0045954	positive regulation of natural killer cell mediated cytotoxicity	5/218	45/20870	0.000103276	0.012039	0.0102849	ENSG00000109943/ENSG00000089692/ENSG00000162739/ENSG00000183918/ENSG00000117281	5	6	natural killer cell function
GO:1903037	regulation of leukocyte cell-cell adhesion	15/218	490/20870	0.000210329	0.0191341	0.0163462	ENSG00000102245/ENSG00000109943/ENSG00000089692/ENSG00000271503/ENSG00000168685/ENSG00000181847/ENSG00000111537/ENSG00000117281/ENSG00000110651/ENSG00000163513/ENSG00000126353/ENSG00000134460/ENSG00000138795/ENSG00000122122/ENSG00000163599	15	6	natural killer cell function
GO:0071887	leukocyte apoptotic process	7/218	117/20870	0.000231225	0.0191341	0.0163462	ENSG00000271503/ENSG00000168685/ENSG00000147889/ENSG00000188389/ENSG00000126353/ENSG00000134460/ENSG00000114861	7	6	natural killer cell function
GO:0014065	phosphatidylinositol 3-kinase signaling	8/218	158/20870	0.000262494	0.0208971	0.0178523	ENSG00000271503/ENSG00000112033/ENSG00000117281/ENSG00000126264/ENSG00000107679/ENSG00000100100/ENSG00000186654/ENSG00000145675	8	6	natural killer cell function
GO:2000106	regulation of leukocyte apoptotic process	6/218	91/20870	0.00038615	0.0252079	0.021535	ENSG00000271503/ENSG00000168685/ENSG00000147889/ENSG00000188389/ENSG00000126353/ENSG00000114861	6	6	natural killer cell function
GO:1900027	regulation of ruffle assembly	4/218	38/20870	0.000647092	0.035544	0.0303651	ENSG00000108798/ENSG00000070087/ENSG00000108518/ENSG00000179051	4	6	natural killer cell function
GO:0032233	positive regulation of actin filament bundle assembly	5/218	67/20870	0.000677879	0.035544	0.0303651	ENSG00000070087/ENSG00000120896/ENSG00000146904/ENSG00000108518/ENSG00000115956	5	6	natural killer cell function
GO:0070098	chemokine-mediated signaling pathway	6/218	102/20870	0.000709479	0.0358812	0.0306531	ENSG00000271503/ENSG00000160791/ENSG00000126353/ENSG00000112486/ENSG00000198648/ENSG00000186810	6	6	natural killer cell function
GO:1902905	positive regulation of supramolecular fiber organization	9/218	235/20870	0.000847239	0.0384082	0.0328119	ENSG00000070087/ENSG00000120896/ENSG00000136950/ENSG00000146904/ENSG00000162643/ENSG00000111276/ENSG00000108518/ENSG00000126353/ENSG00000115956	9	6	natural killer cell function
GO:0050854	regulation of antigen receptor-mediated signaling pathway	5/218	72/20870	0.000941578	0.0415312	0.0354799	ENSG00000183918/ENSG00000117281/ENSG00000110651/ENSG00000126353/ENSG00000114861	5	6	natural killer cell function
GO:0048015	phosphatidylinositol-mediated signaling	8/218	195/20870	0.00105406	0.0441085	0.0376817	ENSG00000271503/ENSG00000112033/ENSG00000117281/ENSG00000126264/ENSG00000107679/ENSG00000100100/ENSG00000186654/ENSG00000145675	8	6	natural killer cell function
GO:1990868	response to chemokine	6/218	111/20870	0.00110406	0.0450458	0.0384825	ENSG00000271503/ENSG00000160791/ENSG00000126353/ENSG00000112486/ENSG00000198648/ENSG00000186810	6	6	natural killer cell function
GO:1990869	cellular response to chemokine	6/218	111/20870	0.00110406	0.0450458	0.0384825	ENSG00000271503/ENSG00000160791/ENSG00000126353/ENSG00000112486/ENSG00000198648/ENSG00000186810	6	6	natural killer cell function
GO:0048017	inositol lipid-mediated signaling	8/218	199/20870	0.00120047	0.0470547	0.0401986	ENSG00000271503/ENSG00000112033/ENSG00000117281/ENSG00000126264/ENSG00000107679/ENSG00000100100/ENSG00000186654/ENSG00000145675	8	6	natural killer cell function
GO:0032231	regulation of actin filament bundle assembly	6/218	113/20870	0.00121097	0.0470547	0.0401986	ENSG00000070087/ENSG00000120896/ENSG00000146904/ENSG00000108518/ENSG00000115956/ENSG00000145675	6	6	natural killer cell function
GO:0050856	regulation of T cell receptor signaling pathway	4/218	45/20870	0.00123379	0.0473777	0.0404746	ENSG00000183918/ENSG00000117281/ENSG00000110651/ENSG00000126353	4	6	natural killer cell function
GO:0031343	positive regulation of cell killing	6/218	114/20870	0.0012673	0.0478291	0.0408602	ENSG00000109943/ENSG00000089692/ENSG00000162739/ENSG00000183918/ENSG00000111537/ENSG00000117281	6	6	natural killer cell function
GO:0030522	intracellular receptor signaling pathway	10/218	302/20870	0.00133951	0.048988	0.0418502	ENSG00000112033/ENSG00000164687/ENSG00000151623/ENSG00000126351/ENSG00000162496/ENSG00000204209/ENSG00000143365/ENSG00000140464/ENSG00000106462/ENSG00000114861	10	6	natural killer cell function
GO:0070227	lymphocyte apoptotic process	5/218	78/20870	0.00135077	0.048988	0.0418502	ENSG00000271503/ENSG00000168685/ENSG00000188389/ENSG00000134460/ENSG00000114861	5	6	natural killer cell function
GO:0030217	T cell differentiation	18/218	297/20870	2.49e-09	5.34e-06	4.56e-06	ENSG00000153563/ENSG00000109943/ENSG00000089692/ENSG00000168685/ENSG00000162739/ENSG00000169508/ENSG00000111537/ENSG00000163513/ENSG00000156127/ENSG00000081059/ENSG00000143365/ENSG00000126353/ENSG00000134460/ENSG00000138795/ENSG00000112486/ENSG00000122122/ENSG00000163599/ENSG00000114861	18	7	lymphocyte activation and differentiation
GO:0030098	lymphocyte differentiation	21/218	418/20870	3.27e-09	5.34e-06	4.56e-06	ENSG00000153563/ENSG00000102245/ENSG00000109943/ENSG00000089692/ENSG00000168685/ENSG00000162739/ENSG00000169508/ENSG00000111537/ENSG00000163513/ENSG00000156127/ENSG00000081059/ENSG00000143365/ENSG00000126353/ENSG00000134460/ENSG00000138795/ENSG00000112486/ENSG00000122122/ENSG00000106462/ENSG00000145675/ENSG00000163599/ENSG00000114861	21	7	lymphocyte activation and differentiation
GO:1903131	mononuclear cell differentiation	21/218	494/20870	5.9e-08	5.57e-05	4.76e-05	ENSG00000153563/ENSG00000102245/ENSG00000109943/ENSG00000089692/ENSG00000168685/ENSG00000162739/ENSG00000169508/ENSG00000111537/ENSG00000163513/ENSG00000156127/ENSG00000081059/ENSG00000143365/ENSG00000126353/ENSG00000134460/ENSG00000138795/ENSG00000112486/ENSG00000122122/ENSG00000106462/ENSG00000145675/ENSG00000163599/ENSG00000114861	21	7	lymphocyte activation and differentiation
GO:0042246	tissue regeneration	9/218	73/20870	6.83e-08	5.57e-05	4.76e-05	ENSG00000112033/ENSG00000154764/ENSG00000110651/ENSG00000163513/ENSG00000111276/ENSG00000162430/ENSG00000106462/ENSG00000074966/ENSG00000116128	9	7	lymphocyte activation and differentiation
GO:0043403	skeletal muscle tissue regeneration	7/218	37/20870	9.72e-08	6.35e-05	5.42e-05	ENSG00000112033/ENSG00000154764/ENSG00000110651/ENSG00000163513/ENSG00000162430/ENSG00000106462/ENSG00000116128	7	7	lymphocyte activation and differentiation
GO:0035710	CD4-positive, alpha-beta T cell activation	11/218	135/20870	1.81e-07	9.84e-05	8.41e-05	ENSG00000162739/ENSG00000169508/ENSG00000111537/ENSG00000117281/ENSG00000110651/ENSG00000163513/ENSG00000156127/ENSG00000143365/ENSG00000138795/ENSG00000122122/ENSG00000114861	11	7	lymphocyte activation and differentiation
GO:0046631	alpha-beta T cell activation	12/218	213/20870	2.63e-06	0.00122548	0.00104692	ENSG00000109943/ENSG00000162739/ENSG00000169508/ENSG00000111537/ENSG00000117281/ENSG00000110651/ENSG00000163513/ENSG00000156127/ENSG00000143365/ENSG00000138795/ENSG00000122122/ENSG00000114861	12	7	lymphocyte activation and differentiation
GO:0043367	CD4-positive, alpha-beta T cell differentiation	8/218	95/20870	6.95e-06	0.00242337	0.00207028	ENSG00000162739/ENSG00000169508/ENSG00000111537/ENSG00000156127/ENSG00000143365/ENSG00000138795/ENSG00000122122/ENSG00000114861	8	7	lymphocyte activation and differentiation
GO:0046632	alpha-beta T cell differentiation	9/218	128/20870	8.17e-06	0.00242337	0.00207028	ENSG00000162739/ENSG00000169508/ENSG00000111537/ENSG00000163513/ENSG00000156127/ENSG00000143365/ENSG00000138795/ENSG00000122122/ENSG00000114861	9	7	lymphocyte activation and differentiation
GO:0050863	regulation of T cell activation	17/218	475/20870	1.12e-05	0.00304901	0.00260476	ENSG00000102245/ENSG00000109943/ENSG00000089692/ENSG00000271503/ENSG00000168685/ENSG00000181847/ENSG00000111537/ENSG00000117281/ENSG00000110651/ENSG00000163513/ENSG00000081059/ENSG00000126353/ENSG00000134460/ENSG00000138795/ENSG00000122122/ENSG00000163599/ENSG00000137078	17	7	lymphocyte activation and differentiation
GO:0045580	regulation of T cell differentiation	10/218	180/20870	2.05e-05	0.00453958	0.00387814	ENSG00000109943/ENSG00000089692/ENSG00000168685/ENSG00000111537/ENSG00000163513/ENSG00000081059/ENSG00000134460/ENSG00000138795/ENSG00000122122/ENSG00000163599	10	7	lymphocyte activation and differentiation
GO:0002294	CD4-positive, alpha-beta T cell differentiation involved in immune response	7/218	80/20870	2.05e-05	0.00453958	0.00387814	ENSG00000162739/ENSG00000169508/ENSG00000111537/ENSG00000156127/ENSG00000143365/ENSG00000138795/ENSG00000114861	7	7	lymphocyte activation and differentiation
GO:0002287	alpha-beta T cell activation involved in immune response	7/218	81/20870	2.23e-05	0.00453958	0.00387814	ENSG00000162739/ENSG00000169508/ENSG00000111537/ENSG00000156127/ENSG00000143365/ENSG00000138795/ENSG00000114861	7	7	lymphocyte activation and differentiation
GO:0002293	alpha-beta T cell differentiation involved in immune response	7/218	81/20870	2.23e-05	0.00453958	0.00387814	ENSG00000162739/ENSG00000169508/ENSG00000111537/ENSG00000156127/ENSG00000143365/ENSG00000138795/ENSG00000114861	7	7	lymphocyte activation and differentiation
GO:0002292	T cell differentiation involved in immune response	7/218	87/20870	3.55e-05	0.0064317	0.00549457	ENSG00000162739/ENSG00000169508/ENSG00000111537/ENSG00000156127/ENSG00000143365/ENSG00000138795/ENSG00000114861	7	7	lymphocyte activation and differentiation
GO:0031099	regeneration	10/218	207/20870	6.72e-05	0.00945189	0.00807471	ENSG00000112033/ENSG00000154764/ENSG00000110651/ENSG00000163513/ENSG00000111276/ENSG00000162430/ENSG00000106462/ENSG00000074966/ENSG00000116128/ENSG00000116106	10	7	lymphocyte activation and differentiation
GO:1902105	regulation of leukocyte differentiation	13/218	343/20870	6.95e-05	0.00945189	0.00807471	ENSG00000109943/ENSG00000089692/ENSG00000168685/ENSG00000111537/ENSG00000163513/ENSG00000081059/ENSG00000134460/ENSG00000138795/ENSG00000154229/ENSG00000122122/ENSG00000145675/ENSG00000163599/ENSG00000114861	13	7	lymphocyte activation and differentiation
GO:0045619	regulation of lymphocyte differentiation	10/218	209/20870	7.28e-05	0.00950633	0.00812121	ENSG00000109943/ENSG00000089692/ENSG00000168685/ENSG00000111537/ENSG00000163513/ENSG00000081059/ENSG00000134460/ENSG00000138795/ENSG00000122122/ENSG00000163599	10	7	lymphocyte activation and differentiation
GO:0002286	T cell activation involved in immune response	8/218	137/20870	9.83e-05	0.0118799	0.0101489	ENSG00000162739/ENSG00000169508/ENSG00000111537/ENSG00000110651/ENSG00000156127/ENSG00000143365/ENSG00000138795/ENSG00000114861	8	7	lymphocyte activation and differentiation
GO:0042100	B cell proliferation	7/218	104/20870	0.000111026	0.0124961	0.0106754	ENSG00000102245/ENSG00000168685/ENSG00000169508/ENSG00000110651/ENSG00000138795/ENSG00000122122/ENSG00000163599	7	7	lymphocyte activation and differentiation
GO:0002285	lymphocyte activation involved in immune response	10/218	227/20870	0.000143921	0.0151535	0.0129455	ENSG00000102245/ENSG00000162739/ENSG00000169508/ENSG00000111537/ENSG00000110651/ENSG00000156127/ENSG00000143365/ENSG00000138795/ENSG00000112486/ENSG00000114861	10	7	lymphocyte activation and differentiation
GO:0042093	T-helper cell differentiation	6/218	78/20870	0.000166489	0.0169819	0.0145076	ENSG00000162739/ENSG00000169508/ENSG00000156127/ENSG00000143365/ENSG00000138795/ENSG00000114861	6	7	lymphocyte activation and differentiation
GO:0010718	positive regulation of epithelial to mesenchymal transition	5/218	53/20870	0.000226696	0.0191341	0.0163462	ENSG00000156299/ENSG00000168646/ENSG00000163513/ENSG00000138795/ENSG00000106462	5	7	lymphocyte activation and differentiation
GO:2000516	positive regulation of CD4-positive, alpha-beta T cell activation	5/218	53/20870	0.000226696	0.0191341	0.0163462	ENSG00000111537/ENSG00000117281/ENSG00000110651/ENSG00000163513/ENSG00000122122	5	7	lymphocyte activation and differentiation
GO:0030099	myeloid cell differentiation	14/218	456/20870	0.00033167	0.0230334	0.0196774	ENSG00000169508/ENSG00000111537/ENSG00000110651/ENSG00000163513/ENSG00000156127/ENSG00000126351/ENSG00000126353/ENSG00000138795/ENSG00000154229/ENSG00000140464/ENSG00000145220/ENSG00000147324/ENSG00000145675/ENSG00000114861	14	7	lymphocyte activation and differentiation
GO:0002573	myeloid leukocyte differentiation	10/218	254/20870	0.0003548	0.0241264	0.0206111	ENSG00000169508/ENSG00000111537/ENSG00000110651/ENSG00000163513/ENSG00000156127/ENSG00000126353/ENSG00000138795/ENSG00000154229/ENSG00000145675/ENSG00000114861	10	7	lymphocyte activation and differentiation
GO:0060021	roof of mouth development	6/218	93/20870	0.000434023	0.0272433	0.0232738	ENSG00000154764/ENSG00000178860/ENSG00000163513/ENSG00000162496/ENSG00000138795/ENSG00000107679	6	7	lymphocyte activation and differentiation
GO:0060541	respiratory system development	9/218	220/20870	0.000529298	0.0308505	0.0263555	ENSG00000168056/ENSG00000178860/ENSG00000163513/ENSG00000183691/ENSG00000126351/ENSG00000162430/ENSG00000138795/ENSG00000172531/ENSG00000197859	9	7	lymphocyte activation and differentiation
GO:0042113	B cell activation	11/218	331/20870	0.000755642	0.0368122	0.0314485	ENSG00000102245/ENSG00000168685/ENSG00000169508/ENSG00000110651/ENSG00000156127/ENSG00000138795/ENSG00000112486/ENSG00000122122/ENSG00000106462/ENSG00000145675/ENSG00000163599	11	7	lymphocyte activation and differentiation
GO:0030903	notochord development	3/218	18/20870	0.000816943	0.0384082	0.0328119	ENSG00000117318/ENSG00000183691/ENSG00000074219	3	7	lymphocyte activation and differentiation
GO:0010717	regulation of epithelial to mesenchymal transition	6/218	105/20870	0.000826314	0.0384082	0.0328119	ENSG00000156299/ENSG00000168646/ENSG00000163513/ENSG00000183691/ENSG00000138795/ENSG00000106462	6	7	lymphocyte activation and differentiation
GO:1903706	regulation of hemopoiesis	13/218	444/20870	0.000836422	0.0384082	0.0328119	ENSG00000109943/ENSG00000089692/ENSG00000168685/ENSG00000111537/ENSG00000163513/ENSG00000081059/ENSG00000134460/ENSG00000138795/ENSG00000154229/ENSG00000122122/ENSG00000145675/ENSG00000163599/ENSG00000114861	13	7	lymphocyte activation and differentiation
GO:0042063	gliogenesis	11/218	344/20870	0.00103317	0.0441085	0.0376817	ENSG00000182054/ENSG00000169508/ENSG00000111537/ENSG00000156299/ENSG00000183691/ENSG00000005513/ENSG00000138795/ENSG00000092621/ENSG00000181690/ENSG00000106462/ENSG00000116106	11	7	lymphocyte activation and differentiation
GO:0050870	positive regulation of T cell activation	11/218	344/20870	0.00103317	0.0441085	0.0376817	ENSG00000102245/ENSG00000271503/ENSG00000168685/ENSG00000111537/ENSG00000117281/ENSG00000110651/ENSG00000163513/ENSG00000126353/ENSG00000134460/ENSG00000138795/ENSG00000122122	11	7	lymphocyte activation and differentiation
GO:0002200	somatic diversification of immune receptors	5/218	77/20870	0.00127486	0.0478291	0.0408602	ENSG00000102245/ENSG00000156127/ENSG00000081059/ENSG00000138795/ENSG00000112486	5	7	lymphocyte activation and differentiation

### Sheet: msigdb_c2_kegg
KEGG term	Gene ratio	Background ratio	p-value	BH-adjusted p-value	Storey q-value	Overlapping DEGs	Number of overlapping DEGs
PROTEASOME	6/93	65/6342	0.000348182	0.0175758	0.015547	ENSG00000111537/ENSG00000165916/ENSG00000100902/ENSG00000142507/ENSG00000132963/ENSG00000041357	6
PATHWAYS IN CANCER	14/93	338/6342	0.000363461	0.0175758	0.015547	ENSG00000112033/ENSG00000154764/ENSG00000168646/ENSG00000163513/ENSG00000147889/ENSG00000081059/ENSG00000111276/ENSG00000091409/ENSG00000138795/ENSG00000154229/ENSG00000140464/ENSG00000135925/ENSG00000150907/ENSG00000145675	14
CYTOKINE CYTOKINE RECEPTOR INTERACTION	13/93	304/6342	0.000443089	0.0175758	0.015547	ENSG00000102245/ENSG00000271503/ENSG00000168685/ENSG00000135960/ENSG00000111537/ENSG00000215788/ENSG00000163513/ENSG00000173530/ENSG00000160791/ENSG00000126353/ENSG00000134460/ENSG00000112486/ENSG00000186810	13
BASAL CELL CARCINOMA	5/93	58/6342	0.00151065	0.0371941	0.0329006	ENSG00000154764/ENSG00000168646/ENSG00000081059/ENSG00000138795/ENSG00000135925	5
ACUTE MYELOID LEUKEMIA	5/93	59/6342	0.00163166	0.0371941	0.0329006	ENSG00000112033/ENSG00000081059/ENSG00000138795/ENSG00000140464/ENSG00000145675	5
T CELL RECEPTOR SIGNALING PATHWAY	7/93	122/6342	0.00197878	0.0371941	0.0329006	ENSG00000153563/ENSG00000172116/ENSG00000102245/ENSG00000111537/ENSG00000188389/ENSG00000145675/ENSG00000163599	7
COLORECTAL CANCER	5/93	63/6342	0.00218789	0.0371941	0.0329006	ENSG00000168646/ENSG00000163513/ENSG00000081059/ENSG00000138795/ENSG00000145675	5
WNT SIGNALING PATHWAY	8/93	165/6342	0.00275918	0.0410428	0.036305	ENSG00000112033/ENSG00000154764/ENSG00000168646/ENSG00000081059/ENSG00000138795/ENSG00000154229/ENSG00000135925/ENSG00000175792	8
