## Supplemental Table 5 for "Gene dysregulation among virally suppressed people living with HIV links to non-AIDS defining cancer pathways"

### Sheet: go_biological_process
GO term ID	GO term	Gene ratio	Background ratio	p-value	BH-adjusted p-value	Storey q-value	Overlapping DEGs	Number of overlapping DEGs
GO:0045058	T cell selection	7/259	52/20870	3.47319e-06	0.0100827	0.00984192	ENSG00000010610/ENSG00000178562/ENSG00000167286/ENSG00000172673/ENSG00000198846/ENSG00000073861/ENSG00000160712	7
GO:0031295	T cell costimulation	6/259	52/20870	4.35039e-05	0.0392329	0.0382962	ENSG00000213809/ENSG00000178562/ENSG00000197635/ENSG00000163600/ENSG00000125735/ENSG00000110448	6
GO:0031589	cell-substrate adhesion	16/259	402/20870	4.6217e-05	0.0392329	0.0382962	ENSG00000136286/ENSG00000050555/ENSG00000115232/ENSG00000074527/ENSG00000050030/ENSG00000005844/ENSG00000139626/ENSG00000105810/ENSG00000196924/ENSG00000167657/ENSG00000051382/ENSG00000149781/ENSG00000087589/ENSG00000169756/ENSG00000004142/ENSG00000127603	16
GO:0031294	lymphocyte costimulation	6/259	54/20870	5.40585e-05	0.0392329	0.0382962	ENSG00000213809/ENSG00000178562/ENSG00000197635/ENSG00000163600/ENSG00000125735/ENSG00000110448	6
GO:0034446	substrate adhesion-dependent cell spreading	8/259	112/20870	7.89662e-05	0.0458477	0.044753	ENSG00000050555/ENSG00000115232/ENSG00000074527/ENSG00000139626/ENSG00000196924/ENSG00000149781/ENSG00000087589/ENSG00000169756	8

### Sheet: msigdb_c2_kegg
KEGG term	Gene ratio	Background ratio	p-value	BH-adjusted p-value	Storey q-value	Overlapping DEGs	Number of overlapping DEGs
T CELL RECEPTOR SIGNALING PATHWAY	8/88	122/6342	0.000264666	0.0283193	0.026188	ENSG00000010610/ENSG00000178562/ENSG00000167286/ENSG00000198821/ENSG00000163600/ENSG00000114423/ENSG00000051382/ENSG00000100351	8
