## Supplemental Table 6 for "Gene dysregulation among virally suppressed people living with HIV links to non-AIDS defining cancer pathways"

### Sheet: go_biological_process
ensembl_id	gencode_v28_id	gene_name	go_bp_term_id	go_term_description	umap_cluster_id
ENSG00000005844	ENSG00000005844.17	ITGAL	GO:0071674	mononuclear cell migration	3
ENSG00000005844	ENSG00000005844.17	ITGAL	GO:0002285	lymphocyte activation involved in immune response	7
ENSG00000005844	ENSG00000005844.17	ITGAL	GO:0072676	lymphocyte migration	3
ENSG00000005844	ENSG00000005844.17	ITGAL	GO:0002286	T cell activation involved in immune response	7
ENSG00000010610	ENSG00000010610.9	CD4	GO:0051651	maintenance of location in cell	5
ENSG00000010610	ENSG00000010610.9	CD4	GO:0030098	lymphocyte differentiation	7
ENSG00000010610	ENSG00000010610.9	CD4	GO:0050870	positive regulation of T cell activation	7
ENSG00000010610	ENSG00000010610.9	CD4	GO:0050863	regulation of T cell activation	7
ENSG00000010610	ENSG00000010610.9	CD4	GO:1903131	mononuclear cell differentiation	7
ENSG00000010610	ENSG00000010610.9	CD4	GO:0030217	T cell differentiation	7
ENSG00000010610	ENSG00000010610.9	CD4	GO:0030099	myeloid cell differentiation	7
ENSG00000010610	ENSG00000010610.9	CD4	GO:0050863	regulation of T cell activation	7
ENSG00000010610	ENSG00000010610.9	CD4	GO:0016032	viral process	4
ENSG00000010610	ENSG00000010610.9	CD4	GO:0030099	myeloid cell differentiation	7
ENSG00000010610	ENSG00000010610.9	CD4	GO:0002573	myeloid leukocyte differentiation	7
ENSG00000010610	ENSG00000010610.9	CD4	GO:1903037	regulation of leukocyte cell-cell adhesion	6
ENSG00000010610	ENSG00000010610.9	CD4	GO:1903706	regulation of hemopoiesis	7
ENSG00000010610	ENSG00000010610.9	CD4	GO:0016032	viral process	4
ENSG00000010610	ENSG00000010610.9	CD4	GO:0002573	myeloid leukocyte differentiation	7
ENSG00000010610	ENSG00000010610.9	CD4	GO:0019058	viral life cycle	4
ENSG00000010610	ENSG00000010610.9	CD4	GO:0019058	viral life cycle	4
ENSG00000010610	ENSG00000010610.9	CD4	GO:1902105	regulation of leukocyte differentiation	7
ENSG00000010610	ENSG00000010610.9	CD4	GO:1903900	regulation of viral life cycle	4
ENSG00000013725	ENSG00000013725.14	CD6	GO:0050870	positive regulation of T cell activation	7
ENSG00000013725	ENSG00000013725.14	CD6	GO:0050863	regulation of T cell activation	7
ENSG00000013725	ENSG00000013725.14	CD6	GO:1903037	regulation of leukocyte cell-cell adhesion	6
ENSG00000020633	ENSG00000020633.18	RUNX3	GO:0045580	regulation of T cell differentiation	7
ENSG00000020633	ENSG00000020633.18	RUNX3	GO:1902105	regulation of leukocyte differentiation	7
ENSG00000020633	ENSG00000020633.18	RUNX3	GO:0035710	CD4-positive, alpha-beta T cell activation	7
ENSG00000020633	ENSG00000020633.18	RUNX3	GO:0050870	positive regulation of T cell activation	7
ENSG00000020633	ENSG00000020633.18	RUNX3	GO:0046632	alpha-beta T cell differentiation	7
ENSG00000020633	ENSG00000020633.18	RUNX3	GO:0030098	lymphocyte differentiation	7
ENSG00000020633	ENSG00000020633.18	RUNX3	GO:1903131	mononuclear cell differentiation	7
ENSG00000020633	ENSG00000020633.18	RUNX3	GO:0030217	T cell differentiation	7
ENSG00000020633	ENSG00000020633.18	RUNX3	GO:0043367	CD4-positive, alpha-beta T cell differentiation	7
ENSG00000020633	ENSG00000020633.18	RUNX3	GO:0046631	alpha-beta T cell activation	7
ENSG00000020633	ENSG00000020633.18	RUNX3	GO:1903706	regulation of hemopoiesis	7
ENSG00000020633	ENSG00000020633.18	RUNX3	GO:0045619	regulation of lymphocyte differentiation	7
ENSG00000020633	ENSG00000020633.18	RUNX3	GO:1903037	regulation of leukocyte cell-cell adhesion	6
ENSG00000020633	ENSG00000020633.18	RUNX3	GO:0050863	regulation of T cell activation	7
ENSG00000037280	ENSG00000037280.15	FLT4	GO:0060541	respiratory system development	7
ENSG00000050555	ENSG00000050555.17	LAMC3	GO:0042063	gliogenesis	7
ENSG00000051382	ENSG00000051382.8	PIK3CB	GO:0048017	inositol lipid-mediated signaling	6
ENSG00000051382	ENSG00000051382.8	PIK3CB	GO:0048017	inositol lipid-mediated signaling	6
ENSG00000051382	ENSG00000051382.8	PIK3CB	GO:0014065	phosphatidylinositol 3-kinase signaling	6
ENSG00000051382	ENSG00000051382.8	PIK3CB	GO:0071887	leukocyte apoptotic process	6
ENSG00000051382	ENSG00000051382.8	PIK3CB	GO:0048017	inositol lipid-mediated signaling	6
ENSG00000051382	ENSG00000051382.8	PIK3CB	GO:0014065	phosphatidylinositol 3-kinase signaling	6
ENSG00000051382	ENSG00000051382.8	PIK3CB	GO:0048017	inositol lipid-mediated signaling	6
ENSG00000051382	ENSG00000051382.8	PIK3CB	GO:0048015	phosphatidylinositol-mediated signaling	6
ENSG00000051382	ENSG00000051382.8	PIK3CB	GO:0048015	phosphatidylinositol-mediated signaling	6
ENSG00000051382	ENSG00000051382.8	PIK3CB	GO:0014065	phosphatidylinositol 3-kinase signaling	6
ENSG00000051382	ENSG00000051382.8	PIK3CB	GO:2000106	regulation of leukocyte apoptotic process	6
ENSG00000051382	ENSG00000051382.8	PIK3CB	GO:0048017	inositol lipid-mediated signaling	6
ENSG00000051382	ENSG00000051382.8	PIK3CB	GO:0048015	phosphatidylinositol-mediated signaling	6
ENSG00000051382	ENSG00000051382.8	PIK3CB	GO:0014065	phosphatidylinositol 3-kinase signaling	6
ENSG00000051382	ENSG00000051382.8	PIK3CB	GO:0048015	phosphatidylinositol-mediated signaling	6
ENSG00000051382	ENSG00000051382.8	PIK3CB	GO:0014065	phosphatidylinositol 3-kinase signaling	6
ENSG00000051382	ENSG00000051382.8	PIK3CB	GO:0048015	phosphatidylinositol-mediated signaling	6
ENSG00000054148	ENSG00000054148.17	PHPT1	GO:0050856	regulation of T cell receptor signaling pathway	6
ENSG00000054148	ENSG00000054148.17	PHPT1	GO:0050854	regulation of antigen receptor-mediated signaling pathway	6
ENSG00000062524	ENSG00000062524.15	LTK	GO:0014065	phosphatidylinositol 3-kinase signaling	6
ENSG00000062524	ENSG00000062524.15	LTK	GO:0048015	phosphatidylinositol-mediated signaling	6
ENSG00000062524	ENSG00000062524.15	LTK	GO:0048017	inositol lipid-mediated signaling	6
ENSG00000071073	ENSG00000071073.12	MGAT4A	GO:0016032	viral process	4
ENSG00000073861	ENSG00000073861.2	TBX21	GO:0045580	regulation of T cell differentiation	7
ENSG00000073861	ENSG00000073861.2	TBX21	GO:0071674	mononuclear cell migration	3
ENSG00000073861	ENSG00000073861.2	TBX21	GO:0030098	lymphocyte differentiation	7
ENSG00000073861	ENSG00000073861.2	TBX21	GO:0045619	regulation of lymphocyte differentiation	7
ENSG00000073861	ENSG00000073861.2	TBX21	GO:0042113	B cell activation	7
ENSG00000073861	ENSG00000073861.2	TBX21	GO:0016444	somatic cell DNA recombination	2
ENSG00000073861	ENSG00000073861.2	TBX21	GO:0042093	T-helper cell differentiation	7
ENSG00000073861	ENSG00000073861.2	TBX21	GO:0002292	T cell differentiation involved in immune response	7
ENSG00000073861	ENSG00000073861.2	TBX21	GO:1903706	regulation of hemopoiesis	7
ENSG00000073861	ENSG00000073861.2	TBX21	GO:0071674	mononuclear cell migration	3
ENSG00000073861	ENSG00000073861.2	TBX21	GO:0072676	lymphocyte migration	3
ENSG00000073861	ENSG00000073861.2	TBX21	GO:1903131	mononuclear cell differentiation	7
ENSG00000073861	ENSG00000073861.2	TBX21	GO:0035710	CD4-positive, alpha-beta T cell activation	7
ENSG00000073861	ENSG00000073861.2	TBX21	GO:0002285	lymphocyte activation involved in immune response	7
ENSG00000073861	ENSG00000073861.2	TBX21	GO:1902105	regulation of leukocyte differentiation	7
ENSG00000073861	ENSG00000073861.2	TBX21	GO:0046632	alpha-beta T cell differentiation	7
ENSG00000073861	ENSG00000073861.2	TBX21	GO:0030217	T cell differentiation	7
ENSG00000073861	ENSG00000073861.2	TBX21	GO:0002294	CD4-positive, alpha-beta T cell differentiation involved in immune response	7
ENSG00000073861	ENSG00000073861.2	TBX21	GO:0002562	somatic diversification of immune receptors via germline recombination within a single locus	2
ENSG00000073861	ENSG00000073861.2	TBX21	GO:0050863	regulation of T cell activation	7
ENSG00000073861	ENSG00000073861.2	TBX21	GO:0046631	alpha-beta T cell activation	7
ENSG00000073861	ENSG00000073861.2	TBX21	GO:1903037	regulation of leukocyte cell-cell adhesion	6
ENSG00000073861	ENSG00000073861.2	TBX21	GO:0002200	somatic diversification of immune receptors	7
ENSG00000073861	ENSG00000073861.2	TBX21	GO:0002287	alpha-beta T cell activation involved in immune response	7
ENSG00000073861	ENSG00000073861.2	TBX21	GO:0072676	lymphocyte migration	3
ENSG00000073861	ENSG00000073861.2	TBX21	GO:0043367	CD4-positive, alpha-beta T cell differentiation	7
ENSG00000073861	ENSG00000073861.2	TBX21	GO:0002293	alpha-beta T cell differentiation involved in immune response	7
ENSG00000073861	ENSG00000073861.2	TBX21	GO:0002286	T cell activation involved in immune response	7
ENSG00000073861	ENSG00000073861.2	TBX21	GO:0002285	lymphocyte activation involved in immune response	7
ENSG00000074800	ENSG00000074800.14	ENO1	GO:0045926	negative regulation of growth	4
ENSG00000100320	ENSG00000100320.22	RBFOX2	GO:0030522	intracellular receptor signaling pathway	6
ENSG00000102760	ENSG00000102760.12	RGCC	GO:0010718	positive regulation of epithelial to mesenchymal transition	7
ENSG00000102760	ENSG00000102760.12	RGCC	GO:0010717	regulation of epithelial to mesenchymal transition	7
ENSG00000102760	ENSG00000102760.12	RGCC	GO:0010717	regulation of epithelial to mesenchymal transition	7
ENSG00000102760	ENSG00000102760.12	RGCC	GO:0032231	regulation of actin filament bundle assembly	6
ENSG00000102760	ENSG00000102760.12	RGCC	GO:0032233	positive regulation of actin filament bundle assembly	6
ENSG00000102760	ENSG00000102760.12	RGCC	GO:1902905	positive regulation of supramolecular fiber organization	6
ENSG00000102760	ENSG00000102760.12	RGCC	GO:0010718	positive regulation of epithelial to mesenchymal transition	7
ENSG00000104142	ENSG00000104142.10	VPS18	GO:0019058	viral life cycle	4
ENSG00000104142	ENSG00000104142.10	VPS18	GO:0016032	viral process	4
ENSG00000104142	ENSG00000104142.10	VPS18	GO:0030522	intracellular receptor signaling pathway	6
ENSG00000105810	ENSG00000105810.9	CDK6	GO:0030099	myeloid cell differentiation	7
ENSG00000105810	ENSG00000105810.9	CDK6	GO:0030099	myeloid cell differentiation	7
ENSG00000105810	ENSG00000105810.9	CDK6	GO:1903131	mononuclear cell differentiation	7
ENSG00000105810	ENSG00000105810.9	CDK6	GO:0030217	T cell differentiation	7
ENSG00000105810	ENSG00000105810.9	CDK6	GO:1902105	regulation of leukocyte differentiation	7
ENSG00000105810	ENSG00000105810.9	CDK6	GO:0030098	lymphocyte differentiation	7
ENSG00000105810	ENSG00000105810.9	CDK6	GO:1903706	regulation of hemopoiesis	7
ENSG00000105810	ENSG00000105810.9	CDK6	GO:0042063	gliogenesis	7
ENSG00000105810	ENSG00000105810.9	CDK6	GO:0002573	myeloid leukocyte differentiation	7
ENSG00000105810	ENSG00000105810.9	CDK6	GO:0042063	gliogenesis	7
ENSG00000105810	ENSG00000105810.9	CDK6	GO:1903131	mononuclear cell differentiation	7
ENSG00000105810	ENSG00000105810.9	CDK6	GO:1903706	regulation of hemopoiesis	7
ENSG00000105963	ENSG00000105963.13	ADAP1	GO:0043547	positive regulation of GTPase activity	4
ENSG00000107331	ENSG00000107331.16	ABCA2	GO:0019216	regulation of lipid metabolic process	2
ENSG00000107331	ENSG00000107331.16	ABCA2	GO:0019216	regulation of lipid metabolic process	2
ENSG00000107331	ENSG00000107331.16	ABCA2	GO:0019216	regulation of lipid metabolic process	2
ENSG00000107331	ENSG00000107331.16	ABCA2	GO:0042063	gliogenesis	7
ENSG00000108370	ENSG00000108370.16	RGS9	GO:0043547	positive regulation of GTPase activity	4
ENSG00000108389	ENSG00000108389.9	MTMR4	GO:0019216	regulation of lipid metabolic process	2
ENSG00000108946	ENSG00000108946.14	PRKAR1A	GO:0050863	regulation of T cell activation	7
ENSG00000108946	ENSG00000108946.14	PRKAR1A	GO:1903037	regulation of leukocyte cell-cell adhesion	6
ENSG00000110448	ENSG00000110448.10	CD5	GO:1903037	regulation of leukocyte cell-cell adhesion	6
ENSG00000110448	ENSG00000110448.10	CD5	GO:0050870	positive regulation of T cell activation	7
ENSG00000110448	ENSG00000110448.10	CD5	GO:0050863	regulation of T cell activation	7
ENSG00000110958	ENSG00000110958.15	PTGES3	GO:0030522	intracellular receptor signaling pathway	6
ENSG00000110958	ENSG00000110958.15	PTGES3	GO:0060541	respiratory system development	7
ENSG00000111199	ENSG00000111199.10	TRPV4	GO:0007204	positive regulation of cytosolic calcium ion concentration	5
ENSG00000111199	ENSG00000111199.10	TRPV4	GO:0097553	calcium ion transmembrane import into cytosol	5
ENSG00000111199	ENSG00000111199.10	TRPV4	GO:0071674	mononuclear cell migration	3
ENSG00000111199	ENSG00000111199.10	TRPV4	GO:1902905	positive regulation of supramolecular fiber organization	6
ENSG00000111199	ENSG00000111199.10	TRPV4	GO:0097553	calcium ion transmembrane import into cytosol	5
ENSG00000111863	ENSG00000111863.12	ADTRP	GO:0071674	mononuclear cell migration	3
ENSG00000111863	ENSG00000111863.12	ADTRP	GO:1903037	regulation of leukocyte cell-cell adhesion	6
ENSG00000111863	ENSG00000111863.12	ADTRP	GO:0072676	lymphocyte migration	3
ENSG00000113319	ENSG00000113319.12	RASGRF2	GO:0043547	positive regulation of GTPase activity	4
ENSG00000113580	ENSG00000113580.14	NR3C1	GO:0030522	intracellular receptor signaling pathway	6
ENSG00000113580	ENSG00000113580.14	NR3C1	GO:0030522	intracellular receptor signaling pathway	6
ENSG00000113580	ENSG00000113580.14	NR3C1	GO:0019216	regulation of lipid metabolic process	2
ENSG00000114423	ENSG00000114423.19	CBLB	GO:0050863	regulation of T cell activation	7
ENSG00000114423	ENSG00000114423.19	CBLB	GO:0050854	regulation of antigen receptor-mediated signaling pathway	6
ENSG00000114423	ENSG00000114423.19	CBLB	GO:0035710	CD4-positive, alpha-beta T cell activation	7
ENSG00000114423	ENSG00000114423.19	CBLB	GO:0050856	regulation of T cell receptor signaling pathway	6
ENSG00000114423	ENSG00000114423.19	CBLB	GO:0046631	alpha-beta T cell activation	7
ENSG00000114423	ENSG00000114423.19	CBLB	GO:1903037	regulation of leukocyte cell-cell adhesion	6
ENSG00000114739	ENSG00000114739.13	ACVR2B	GO:0060021	roof of mouth development	7
ENSG00000114739	ENSG00000114739.13	ACVR2B	GO:0060541	respiratory system development	7
ENSG00000115232	ENSG00000115232.13	ITGA4	GO:1903037	regulation of leukocyte cell-cell adhesion	6
ENSG00000115232	ENSG00000115232.13	ITGA4	GO:1903131	mononuclear cell differentiation	7
ENSG00000115232	ENSG00000115232.13	ITGA4	GO:0071674	mononuclear cell migration	3
ENSG00000115232	ENSG00000115232.13	ITGA4	GO:0042113	B cell activation	7
ENSG00000115232	ENSG00000115232.13	ITGA4	GO:0072676	lymphocyte migration	3
ENSG00000115232	ENSG00000115232.13	ITGA4	GO:0030098	lymphocyte differentiation	7
ENSG00000117280	ENSG00000117280.12	RAB29	GO:0050854	regulation of antigen receptor-mediated signaling pathway	6
ENSG00000117280	ENSG00000117280.12	RAB29	GO:0050856	regulation of T cell receptor signaling pathway	6
ENSG00000119714	ENSG00000119714.10	GPR68	GO:1902105	regulation of leukocyte differentiation	7
ENSG00000119714	ENSG00000119714.10	GPR68	GO:0030099	myeloid cell differentiation	7
ENSG00000119714	ENSG00000119714.10	GPR68	GO:1903706	regulation of hemopoiesis	7
ENSG00000119714	ENSG00000119714.10	GPR68	GO:0002573	myeloid leukocyte differentiation	7
ENSG00000119714	ENSG00000119714.10	GPR68	GO:1903131	mononuclear cell differentiation	7
ENSG00000125735	ENSG00000125735.10	TNFSF14	GO:0050870	positive regulation of T cell activation	7
ENSG00000125735	ENSG00000125735.10	TNFSF14	GO:0050863	regulation of T cell activation	7
ENSG00000125735	ENSG00000125735.10	TNFSF14	GO:0071674	mononuclear cell migration	3
ENSG00000125735	ENSG00000125735.10	TNFSF14	GO:1903037	regulation of leukocyte cell-cell adhesion	6
ENSG00000125735	ENSG00000125735.10	TNFSF14	GO:0072676	lymphocyte migration	3
ENSG00000125735	ENSG00000125735.10	TNFSF14	GO:0010818	T cell chemotaxis	3
ENSG00000126368	ENSG00000126368.5	NR1D1	GO:0019216	regulation of lipid metabolic process	2
ENSG00000126368	ENSG00000126368.5	NR1D1	GO:0042063	gliogenesis	7
ENSG00000126368	ENSG00000126368.5	NR1D1	GO:0030522	intracellular receptor signaling pathway	6
ENSG00000130024	ENSG00000130024.14	PHF10	GO:1903037	regulation of leukocyte cell-cell adhesion	6
ENSG00000130024	ENSG00000130024.14	PHF10	GO:0050863	regulation of T cell activation	7
ENSG00000130024	ENSG00000130024.14	PHF10	GO:0045619	regulation of lymphocyte differentiation	7
ENSG00000130024	ENSG00000130024.14	PHF10	GO:0030217	T cell differentiation	7
ENSG00000130024	ENSG00000130024.14	PHF10	GO:0030098	lymphocyte differentiation	7
ENSG00000130024	ENSG00000130024.14	PHF10	GO:0045580	regulation of T cell differentiation	7
ENSG00000130024	ENSG00000130024.14	PHF10	GO:0050870	positive regulation of T cell activation	7
ENSG00000130024	ENSG00000130024.14	PHF10	GO:1902105	regulation of leukocyte differentiation	7
ENSG00000130024	ENSG00000130024.14	PHF10	GO:1903131	mononuclear cell differentiation	7
ENSG00000130024	ENSG00000130024.14	PHF10	GO:1903706	regulation of hemopoiesis	7
ENSG00000130340	ENSG00000130340.15	SNX9	GO:1902905	positive regulation of supramolecular fiber organization	6
ENSG00000130340	ENSG00000130340.15	SNX9	GO:0043547	positive regulation of GTPase activity	4
ENSG00000130766	ENSG00000130766.4	SESN2	GO:0045926	negative regulation of growth	4
ENSG00000134539	ENSG00000134539.16	KLRD1	GO:0031343	positive regulation of cell killing	6
ENSG00000134539	ENSG00000134539.16	KLRD1	GO:0045954	positive regulation of natural killer cell mediated cytotoxicity	6
ENSG00000134539	ENSG00000134539.16	KLRD1	GO:0045954	positive regulation of natural killer cell mediated cytotoxicity	6
ENSG00000134539	ENSG00000134539.16	KLRD1	GO:0031343	positive regulation of cell killing	6
ENSG00000135362	ENSG00000135362.13	PRR5L	GO:0048015	phosphatidylinositol-mediated signaling	6
ENSG00000135362	ENSG00000135362.13	PRR5L	GO:0014065	phosphatidylinositol 3-kinase signaling	6
ENSG00000135362	ENSG00000135362.13	PRR5L	GO:0048017	inositol lipid-mediated signaling	6
ENSG00000136286	ENSG00000136286.14	MYO1G	GO:0071674	mononuclear cell migration	3
ENSG00000136286	ENSG00000136286.14	MYO1G	GO:0071674	mononuclear cell migration	3
ENSG00000136286	ENSG00000136286.14	MYO1G	GO:0072676	lymphocyte migration	3
ENSG00000136286	ENSG00000136286.14	MYO1G	GO:0072676	lymphocyte migration	3
ENSG00000137497	ENSG00000137497.17	NUMA1	GO:1902905	positive regulation of supramolecular fiber organization	6
ENSG00000139626	ENSG00000139626.15	ITGB7	GO:0072676	lymphocyte migration	3
ENSG00000139626	ENSG00000139626.15	ITGB7	GO:0016032	viral process	4
ENSG00000139626	ENSG00000139626.15	ITGB7	GO:0071674	mononuclear cell migration	3
ENSG00000139626	ENSG00000139626.15	ITGB7	GO:0019058	viral life cycle	4
ENSG00000155090	ENSG00000155090.14	KLF10	GO:0002573	myeloid leukocyte differentiation	7
ENSG00000155090	ENSG00000155090.14	KLF10	GO:0030099	myeloid cell differentiation	7
ENSG00000155090	ENSG00000155090.14	KLF10	GO:1902105	regulation of leukocyte differentiation	7
ENSG00000155090	ENSG00000155090.14	KLF10	GO:1903706	regulation of hemopoiesis	7
ENSG00000157933	ENSG00000157933.9	SKI	GO:0042063	gliogenesis	7
ENSG00000157933	ENSG00000157933.9	SKI	GO:0042063	gliogenesis	7
ENSG00000157933	ENSG00000157933.9	SKI	GO:0060021	roof of mouth development	7
ENSG00000157933	ENSG00000157933.9	SKI	GO:0060541	respiratory system development	7
ENSG00000158714	ENSG00000158714.10	SLAMF8	GO:0042113	B cell activation	7
ENSG00000158714	ENSG00000158714.10	SLAMF8	GO:0030098	lymphocyte differentiation	7
ENSG00000158714	ENSG00000158714.10	SLAMF8	GO:1903706	regulation of hemopoiesis	7
ENSG00000158714	ENSG00000158714.10	SLAMF8	GO:1903131	mononuclear cell differentiation	7
ENSG00000158714	ENSG00000158714.10	SLAMF8	GO:0030098	lymphocyte differentiation	7
ENSG00000158714	ENSG00000158714.10	SLAMF8	GO:0045619	regulation of lymphocyte differentiation	7
ENSG00000158714	ENSG00000158714.10	SLAMF8	GO:1903131	mononuclear cell differentiation	7
ENSG00000158714	ENSG00000158714.10	SLAMF8	GO:0042113	B cell activation	7
ENSG00000158714	ENSG00000158714.10	SLAMF8	GO:0045619	regulation of lymphocyte differentiation	7
ENSG00000158714	ENSG00000158714.10	SLAMF8	GO:1902105	regulation of leukocyte differentiation	7
ENSG00000158714	ENSG00000158714.10	SLAMF8	GO:0036336	dendritic cell migration	3
ENSG00000158714	ENSG00000158714.10	SLAMF8	GO:1902105	regulation of leukocyte differentiation	7
ENSG00000158714	ENSG00000158714.10	SLAMF8	GO:0071674	mononuclear cell migration	3
ENSG00000158714	ENSG00000158714.10	SLAMF8	GO:1903706	regulation of hemopoiesis	7
ENSG00000158714	ENSG00000158714.10	SLAMF8	GO:0002407	dendritic cell chemotaxis	3
ENSG00000160007	ENSG00000160007.18	ARHGAP35	GO:0043547	positive regulation of GTPase activity	4
ENSG00000160712	ENSG00000160712.12	IL6R	GO:0071674	mononuclear cell migration	3
ENSG00000160712	ENSG00000160712.12	IL6R	GO:0002287	alpha-beta T cell activation involved in immune response	7
ENSG00000160712	ENSG00000160712.12	IL6R	GO:1903131	mononuclear cell differentiation	7
ENSG00000160712	ENSG00000160712.12	IL6R	GO:0035710	CD4-positive, alpha-beta T cell activation	7
ENSG00000160712	ENSG00000160712.12	IL6R	GO:0002286	T cell activation involved in immune response	7
ENSG00000160712	ENSG00000160712.12	IL6R	GO:0046631	alpha-beta T cell activation	7
ENSG00000160712	ENSG00000160712.12	IL6R	GO:0043367	CD4-positive, alpha-beta T cell differentiation	7
ENSG00000160712	ENSG00000160712.12	IL6R	GO:0030217	T cell differentiation	7
ENSG00000160712	ENSG00000160712.12	IL6R	GO:0002292	T cell differentiation involved in immune response	7
ENSG00000160712	ENSG00000160712.12	IL6R	GO:0046632	alpha-beta T cell differentiation	7
ENSG00000160712	ENSG00000160712.12	IL6R	GO:0042093	T-helper cell differentiation	7
ENSG00000160712	ENSG00000160712.12	IL6R	GO:0002293	alpha-beta T cell differentiation involved in immune response	7
ENSG00000160712	ENSG00000160712.12	IL6R	GO:0002294	CD4-positive, alpha-beta T cell differentiation involved in immune response	7
ENSG00000160712	ENSG00000160712.12	IL6R	GO:0030098	lymphocyte differentiation	7
ENSG00000160712	ENSG00000160712.12	IL6R	GO:0002285	lymphocyte activation involved in immune response	7
ENSG00000161405	ENSG00000161405.16	IKZF3	GO:1903131	mononuclear cell differentiation	7
ENSG00000161405	ENSG00000161405.16	IKZF3	GO:0042113	B cell activation	7
ENSG00000161405	ENSG00000161405.16	IKZF3	GO:1903706	regulation of hemopoiesis	7
ENSG00000161405	ENSG00000161405.16	IKZF3	GO:0030098	lymphocyte differentiation	7
ENSG00000161405	ENSG00000161405.16	IKZF3	GO:0030098	lymphocyte differentiation	7
ENSG00000161405	ENSG00000161405.16	IKZF3	GO:1903131	mononuclear cell differentiation	7
ENSG00000161405	ENSG00000161405.16	IKZF3	GO:0042100	B cell proliferation	7
ENSG00000161405	ENSG00000161405.16	IKZF3	GO:0030217	T cell differentiation	7
ENSG00000161405	ENSG00000161405.16	IKZF3	GO:0045619	regulation of lymphocyte differentiation	7
ENSG00000161405	ENSG00000161405.16	IKZF3	GO:1902105	regulation of leukocyte differentiation	7
ENSG00000161405	ENSG00000161405.16	IKZF3	GO:0042113	B cell activation	7
ENSG00000163348	ENSG00000163348.3	PYGO2	GO:0060021	roof of mouth development	7
ENSG00000163508	ENSG00000163508.12	EOMES	GO:1903131	mononuclear cell differentiation	7
ENSG00000163508	ENSG00000163508.12	EOMES	GO:0030217	T cell differentiation	7
ENSG00000163508	ENSG00000163508.12	EOMES	GO:0046631	alpha-beta T cell activation	7
ENSG00000163508	ENSG00000163508.12	EOMES	GO:0002293	alpha-beta T cell differentiation involved in immune response	7
ENSG00000163508	ENSG00000163508.12	EOMES	GO:0002293	alpha-beta T cell differentiation involved in immune response	7
ENSG00000163508	ENSG00000163508.12	EOMES	GO:0042063	gliogenesis	7
ENSG00000163508	ENSG00000163508.12	EOMES	GO:1903131	mononuclear cell differentiation	7
ENSG00000163508	ENSG00000163508.12	EOMES	GO:0002286	T cell activation involved in immune response	7
ENSG00000163508	ENSG00000163508.12	EOMES	GO:0002286	T cell activation involved in immune response	7
ENSG00000163508	ENSG00000163508.12	EOMES	GO:0002292	T cell differentiation involved in immune response	7
ENSG00000163508	ENSG00000163508.12	EOMES	GO:0002292	T cell differentiation involved in immune response	7
ENSG00000163508	ENSG00000163508.12	EOMES	GO:0002287	alpha-beta T cell activation involved in immune response	7
ENSG00000163508	ENSG00000163508.12	EOMES	GO:0030098	lymphocyte differentiation	7
ENSG00000163508	ENSG00000163508.12	EOMES	GO:0046632	alpha-beta T cell differentiation	7
ENSG00000163508	ENSG00000163508.12	EOMES	GO:0046631	alpha-beta T cell activation	7
ENSG00000163508	ENSG00000163508.12	EOMES	GO:0030217	T cell differentiation	7
ENSG00000163508	ENSG00000163508.12	EOMES	GO:0002285	lymphocyte activation involved in immune response	7
ENSG00000163508	ENSG00000163508.12	EOMES	GO:0002287	alpha-beta T cell activation involved in immune response	7
ENSG00000163508	ENSG00000163508.12	EOMES	GO:0030098	lymphocyte differentiation	7
ENSG00000163508	ENSG00000163508.12	EOMES	GO:0002285	lymphocyte activation involved in immune response	7
ENSG00000163508	ENSG00000163508.12	EOMES	GO:0046632	alpha-beta T cell differentiation	7
ENSG00000163600	ENSG00000163600.12	ICOS	GO:1903037	regulation of leukocyte cell-cell adhesion	6
ENSG00000163600	ENSG00000163600.12	ICOS	GO:0050863	regulation of T cell activation	7
ENSG00000163600	ENSG00000163600.12	ICOS	GO:0050870	positive regulation of T cell activation	7
ENSG00000167286	ENSG00000167286.9	CD3D	GO:0030098	lymphocyte differentiation	7
ENSG00000167286	ENSG00000167286.9	CD3D	GO:0030217	T cell differentiation	7
ENSG00000167286	ENSG00000167286.9	CD3D	GO:0030098	lymphocyte differentiation	7
ENSG00000167286	ENSG00000167286.9	CD3D	GO:1903131	mononuclear cell differentiation	7
ENSG00000167286	ENSG00000167286.9	CD3D	GO:1903131	mononuclear cell differentiation	7
ENSG00000167286	ENSG00000167286.9	CD3D	GO:0030217	T cell differentiation	7
ENSG00000167286	ENSG00000167286.9	CD3D	GO:0046631	alpha-beta T cell activation	7
ENSG00000169756	ENSG00000169756.16	LIMS1	GO:0043547	positive regulation of GTPase activity	4
ENSG00000172673	ENSG00000172673.10	THEMIS	GO:1903131	mononuclear cell differentiation	7
ENSG00000172673	ENSG00000172673.10	THEMIS	GO:0030098	lymphocyte differentiation	7
ENSG00000172673	ENSG00000172673.10	THEMIS	GO:0030217	T cell differentiation	7
ENSG00000173406	ENSG00000173406.15	DAB1	GO:0042063	gliogenesis	7
ENSG00000173599	ENSG00000173599.13	PC	GO:0016032	viral process	4
ENSG00000173599	ENSG00000173599.13	PC	GO:0019058	viral life cycle	4
ENSG00000178562	ENSG00000178562.17	CD28	GO:0042113	B cell activation	7
ENSG00000178562	ENSG00000178562.17	CD28	GO:1903131	mononuclear cell differentiation	7
ENSG00000178562	ENSG00000178562.17	CD28	GO:0030098	lymphocyte differentiation	7
ENSG00000178562	ENSG00000178562.17	CD28	GO:0019058	viral life cycle	4
ENSG00000178562	ENSG00000178562.17	CD28	GO:0030217	T cell differentiation	7
ENSG00000178562	ENSG00000178562.17	CD28	GO:0016444	somatic cell DNA recombination	2
ENSG00000178562	ENSG00000178562.17	CD28	GO:0014065	phosphatidylinositol 3-kinase signaling	6
ENSG00000178562	ENSG00000178562.17	CD28	GO:0002285	lymphocyte activation involved in immune response	7
ENSG00000178562	ENSG00000178562.17	CD28	GO:0050870	positive regulation of T cell activation	7
ENSG00000178562	ENSG00000178562.17	CD28	GO:0045580	regulation of T cell differentiation	7
ENSG00000178562	ENSG00000178562.17	CD28	GO:1903900	regulation of viral life cycle	4
ENSG00000178562	ENSG00000178562.17	CD28	GO:0050863	regulation of T cell activation	7
ENSG00000178562	ENSG00000178562.17	CD28	GO:0045619	regulation of lymphocyte differentiation	7
ENSG00000178562	ENSG00000178562.17	CD28	GO:0048017	inositol lipid-mediated signaling	6
ENSG00000178562	ENSG00000178562.17	CD28	GO:1903037	regulation of leukocyte cell-cell adhesion	6
ENSG00000178562	ENSG00000178562.17	CD28	GO:0050870	positive regulation of T cell activation	7
ENSG00000178562	ENSG00000178562.17	CD28	GO:1903037	regulation of leukocyte cell-cell adhesion	6
ENSG00000178562	ENSG00000178562.17	CD28	GO:0030098	lymphocyte differentiation	7
ENSG00000178562	ENSG00000178562.17	CD28	GO:1903037	regulation of leukocyte cell-cell adhesion	6
ENSG00000178562	ENSG00000178562.17	CD28	GO:0050863	regulation of T cell activation	7
ENSG00000178562	ENSG00000178562.17	CD28	GO:0050870	positive regulation of T cell activation	7
ENSG00000178562	ENSG00000178562.17	CD28	GO:0030217	T cell differentiation	7
ENSG00000178562	ENSG00000178562.17	CD28	GO:0002562	somatic diversification of immune receptors via germline recombination within a single locus	2
ENSG00000178562	ENSG00000178562.17	CD28	GO:0046631	alpha-beta T cell activation	7
ENSG00000178562	ENSG00000178562.17	CD28	GO:0035710	CD4-positive, alpha-beta T cell activation	7
ENSG00000178562	ENSG00000178562.17	CD28	GO:1903037	regulation of leukocyte cell-cell adhesion	6
ENSG00000178562	ENSG00000178562.17	CD28	GO:0050870	positive regulation of T cell activation	7
ENSG00000178562	ENSG00000178562.17	CD28	GO:0016032	viral process	4
ENSG00000178562	ENSG00000178562.17	CD28	GO:0050863	regulation of T cell activation	7
ENSG00000178562	ENSG00000178562.17	CD28	GO:1903706	regulation of hemopoiesis	7
ENSG00000178562	ENSG00000178562.17	CD28	GO:1903131	mononuclear cell differentiation	7
ENSG00000178562	ENSG00000178562.17	CD28	GO:2000516	positive regulation of CD4-positive, alpha-beta T cell activation	7
ENSG00000178562	ENSG00000178562.17	CD28	GO:0050863	regulation of T cell activation	7
ENSG00000178562	ENSG00000178562.17	CD28	GO:1902105	regulation of leukocyte differentiation	7
ENSG00000178562	ENSG00000178562.17	CD28	GO:0002200	somatic diversification of immune receptors	7
ENSG00000178562	ENSG00000178562.17	CD28	GO:0048015	phosphatidylinositol-mediated signaling	6
ENSG00000183655	ENSG00000183655.12	KLHL25	GO:0019216	regulation of lipid metabolic process	2
ENSG00000183655	ENSG00000183655.12	KLHL25	GO:0050870	positive regulation of T cell activation	7
ENSG00000183655	ENSG00000183655.12	KLHL25	GO:0046631	alpha-beta T cell activation	7
ENSG00000183655	ENSG00000183655.12	KLHL25	GO:0035710	CD4-positive, alpha-beta T cell activation	7
ENSG00000183655	ENSG00000183655.12	KLHL25	GO:0030217	T cell differentiation	7
ENSG00000183655	ENSG00000183655.12	KLHL25	GO:0019216	regulation of lipid metabolic process	2
ENSG00000183655	ENSG00000183655.12	KLHL25	GO:0045619	regulation of lymphocyte differentiation	7
ENSG00000183655	ENSG00000183655.12	KLHL25	GO:0046632	alpha-beta T cell differentiation	7
ENSG00000183655	ENSG00000183655.12	KLHL25	GO:0030098	lymphocyte differentiation	7
ENSG00000183655	ENSG00000183655.12	KLHL25	GO:0045580	regulation of T cell differentiation	7
ENSG00000183655	ENSG00000183655.12	KLHL25	GO:0043367	CD4-positive, alpha-beta T cell differentiation	7
ENSG00000183655	ENSG00000183655.12	KLHL25	GO:0050863	regulation of T cell activation	7
ENSG00000183655	ENSG00000183655.12	KLHL25	GO:1903706	regulation of hemopoiesis	7
ENSG00000183655	ENSG00000183655.12	KLHL25	GO:2000516	positive regulation of CD4-positive, alpha-beta T cell activation	7
ENSG00000183655	ENSG00000183655.12	KLHL25	GO:1903131	mononuclear cell differentiation	7
ENSG00000183655	ENSG00000183655.12	KLHL25	GO:1902105	regulation of leukocyte differentiation	7
ENSG00000183655	ENSG00000183655.12	KLHL25	GO:1903037	regulation of leukocyte cell-cell adhesion	6
ENSG00000187688	ENSG00000187688.14	TRPV2	GO:0097553	calcium ion transmembrane import into cytosol	5
ENSG00000187688	ENSG00000187688.14	TRPV2	GO:0097553	calcium ion transmembrane import into cytosol	5
ENSG00000196814	ENSG00000196814.14	MVB12B	GO:0019058	viral life cycle	4
ENSG00000196814	ENSG00000196814.14	MVB12B	GO:0019058	viral life cycle	4
ENSG00000196814	ENSG00000196814.14	MVB12B	GO:0016032	viral process	4
ENSG00000196814	ENSG00000196814.14	MVB12B	GO:0016032	viral process	4
ENSG00000196924	ENSG00000196924.15	FLNA	GO:0051283	negative regulation of sequestering of calcium ion	5
ENSG00000196924	ENSG00000196924.15	FLNA	GO:0031099	regeneration	7
ENSG00000196924	ENSG00000196924.15	FLNA	GO:0051651	maintenance of location in cell	5
ENSG00000196924	ENSG00000196924.15	FLNA	GO:0032231	regulation of actin filament bundle assembly	6
ENSG00000196924	ENSG00000196924.15	FLNA	GO:0097553	calcium ion transmembrane import into cytosol	5
ENSG00000196924	ENSG00000196924.15	FLNA	GO:0030099	myeloid cell differentiation	7
ENSG00000196924	ENSG00000196924.15	FLNA	GO:0051209	release of sequestered calcium ion into cytosol	5
ENSG00000196924	ENSG00000196924.15	FLNA	GO:0051208	sequestering of calcium ion	5
ENSG00000196924	ENSG00000196924.15	FLNA	GO:0097553	calcium ion transmembrane import into cytosol	5
ENSG00000196924	ENSG00000196924.15	FLNA	GO:0051282	regulation of sequestering of calcium ion	5
ENSG00000197043	ENSG00000197043.13	ANXA6	GO:0051282	regulation of sequestering of calcium ion	5
ENSG00000197043	ENSG00000197043.13	ANXA6	GO:0051651	maintenance of location in cell	5
ENSG00000197043	ENSG00000197043.13	ANXA6	GO:0051283	negative regulation of sequestering of calcium ion	5
ENSG00000197043	ENSG00000197043.13	ANXA6	GO:0051208	sequestering of calcium ion	5
ENSG00000197635	ENSG00000197635.9	DPP4	GO:1903037	regulation of leukocyte cell-cell adhesion	6
ENSG00000197635	ENSG00000197635.9	DPP4	GO:0050863	regulation of T cell activation	7
ENSG00000197635	ENSG00000197635.9	DPP4	GO:0016032	viral process	4
ENSG00000197635	ENSG00000197635.9	DPP4	GO:0050870	positive regulation of T cell activation	7
ENSG00000197635	ENSG00000197635.9	DPP4	GO:0019058	viral life cycle	4
ENSG00000198821	ENSG00000198821.10	CD247	GO:0046631	alpha-beta T cell activation	7
ENSG00000198846	ENSG00000198846.5	TOX	GO:0046631	alpha-beta T cell activation	7
ENSG00000198846	ENSG00000198846.5	TOX	GO:0030098	lymphocyte differentiation	7
ENSG00000198846	ENSG00000198846.5	TOX	GO:0046632	alpha-beta T cell differentiation	7
ENSG00000198846	ENSG00000198846.5	TOX	GO:1902105	regulation of leukocyte differentiation	7
ENSG00000198846	ENSG00000198846.5	TOX	GO:0035710	CD4-positive, alpha-beta T cell activation	7
ENSG00000198846	ENSG00000198846.5	TOX	GO:0030098	lymphocyte differentiation	7
ENSG00000198846	ENSG00000198846.5	TOX	GO:1902105	regulation of leukocyte differentiation	7
ENSG00000198846	ENSG00000198846.5	TOX	GO:1903706	regulation of hemopoiesis	7
ENSG00000198846	ENSG00000198846.5	TOX	GO:0030098	lymphocyte differentiation	7
ENSG00000198846	ENSG00000198846.5	TOX	GO:1903131	mononuclear cell differentiation	7
ENSG00000198846	ENSG00000198846.5	TOX	GO:1903706	regulation of hemopoiesis	7
ENSG00000198846	ENSG00000198846.5	TOX	GO:0030217	T cell differentiation	7
ENSG00000198846	ENSG00000198846.5	TOX	GO:0043367	CD4-positive, alpha-beta T cell differentiation	7
ENSG00000198846	ENSG00000198846.5	TOX	GO:0045619	regulation of lymphocyte differentiation	7
ENSG00000198846	ENSG00000198846.5	TOX	GO:0045619	regulation of lymphocyte differentiation	7
ENSG00000198846	ENSG00000198846.5	TOX	GO:0050863	regulation of T cell activation	7
ENSG00000198846	ENSG00000198846.5	TOX	GO:1903131	mononuclear cell differentiation	7
ENSG00000198846	ENSG00000198846.5	TOX	GO:1903131	mononuclear cell differentiation	7
ENSG00000198846	ENSG00000198846.5	TOX	GO:0045580	regulation of T cell differentiation	7
ENSG00000203896	ENSG00000203896.9	LIME1	GO:0051282	regulation of sequestering of calcium ion	5
ENSG00000203896	ENSG00000203896.9	LIME1	GO:0051208	sequestering of calcium ion	5
ENSG00000203896	ENSG00000203896.9	LIME1	GO:0051209	release of sequestered calcium ion into cytosol	5
ENSG00000203896	ENSG00000203896.9	LIME1	GO:0097553	calcium ion transmembrane import into cytosol	5
ENSG00000203896	ENSG00000203896.9	LIME1	GO:0097553	calcium ion transmembrane import into cytosol	5
ENSG00000203896	ENSG00000203896.9	LIME1	GO:0048017	inositol lipid-mediated signaling	6
ENSG00000203896	ENSG00000203896.9	LIME1	GO:0048015	phosphatidylinositol-mediated signaling	6
ENSG00000203896	ENSG00000203896.9	LIME1	GO:0051651	maintenance of location in cell	5
ENSG00000203896	ENSG00000203896.9	LIME1	GO:0051283	negative regulation of sequestering of calcium ion	5
ENSG00000203896	ENSG00000203896.9	LIME1	GO:0014065	phosphatidylinositol 3-kinase signaling	6
ENSG00000205336	ENSG00000205336.11	ADGRG1	GO:0042063	gliogenesis	7
ENSG00000213809	ENSG00000213809.8	KLRK1	GO:0045954	positive regulation of natural killer cell mediated cytotoxicity	6
ENSG00000213809	ENSG00000213809.8	KLRK1	GO:0031343	positive regulation of cell killing	6
ENSG00000213809	ENSG00000213809.8	KLRK1	GO:1903037	regulation of leukocyte cell-cell adhesion	6
ENSG00000213809	ENSG00000213809.8	KLRK1	GO:0031343	positive regulation of cell killing	6
ENSG00000213809	ENSG00000213809.8	KLRK1	GO:0050863	regulation of T cell activation	7
ENSG00000213809	ENSG00000213809.8	KLRK1	GO:0045954	positive regulation of natural killer cell mediated cytotoxicity	6
ENSG00000213809	ENSG00000213809.8	KLRK1	GO:0072676	lymphocyte migration	3
ENSG00000213809	ENSG00000213809.8	KLRK1	GO:0050870	positive regulation of T cell activation	7
ENSG00000213809	ENSG00000213809.8	KLRK1	GO:0071674	mononuclear cell migration	3
ENSG00000254505	ENSG00000254505.9	CHMP4A	GO:0016032	viral process	4
ENSG00000254505	ENSG00000254505.9	CHMP4A	GO:0016032	viral process	4
ENSG00000254505	ENSG00000254505.9	CHMP4A	GO:0019058	viral life cycle	4
ENSG00000254505	ENSG00000254505.9	CHMP4A	GO:0016032	viral process	4
ENSG00000254505	ENSG00000254505.9	CHMP4A	GO:0019058	viral life cycle	4
ENSG00000254505	ENSG00000254505.9	CHMP4A	GO:0019058	viral life cycle	4
ENSG00000261150	ENSG00000261150.2	EPPK1	GO:0031099	regeneration	7
ENSG00000261150	ENSG00000261150.2	EPPK1	GO:0042246	tissue regeneration	7
ENSG00000275302	ENSG00000275302.1	CCL4	GO:0072676	lymphocyte migration	3
ENSG00000275302	ENSG00000275302.1	CCL4	GO:0071674	mononuclear cell migration	3
ENSG00000275302	ENSG00000275302.1	CCL4	GO:0071674	mononuclear cell migration	3
ENSG00000275302	ENSG00000275302.1	CCL4	GO:0072676	lymphocyte migration	3
ENSG00000275302	ENSG00000275302.1	CCL4	GO:0070098	chemokine-mediated signaling pathway	6
ENSG00000275302	ENSG00000275302.1	CCL4	GO:0043547	positive regulation of GTPase activity	4
ENSG00000275302	ENSG00000275302.1	CCL4	GO:1990869	cellular response to chemokine	6
ENSG00000275302	ENSG00000275302.1	CCL4	GO:1990868	response to chemokine	6
ENSG00000275302	ENSG00000275302.1	CCL4	GO:0016032	viral process	4

### Sheet: msigdb_c2_kegg
ensembl_id	gencode_v28_id	gene_name	kegg_term
ENSG00000010610	ENSG00000010610.9	CD4	T CELL RECEPTOR SIGNALING PATHWAY
ENSG00000037280	ENSG00000037280.15	FLT4	CYTOKINE CYTOKINE RECEPTOR INTERACTION
ENSG00000050555	ENSG00000050555.17	LAMC3	PATHWAYS IN CANCER
ENSG00000051382	ENSG00000051382.8	PIK3CB	COLORECTAL CANCER
ENSG00000051382	ENSG00000051382.8	PIK3CB	ACUTE MYELOID LEUKEMIA
ENSG00000051382	ENSG00000051382.8	PIK3CB	PATHWAYS IN CANCER
ENSG00000051382	ENSG00000051382.8	PIK3CB	T CELL RECEPTOR SIGNALING PATHWAY
ENSG00000068028	ENSG00000068028.17	RASSF1	PATHWAYS IN CANCER
ENSG00000099341	ENSG00000099341.11	PSMD8	PROTEASOME
ENSG00000100351	ENSG00000100351.16	GRAP2	T CELL RECEPTOR SIGNALING PATHWAY
ENSG00000105810	ENSG00000105810.9	CDK6	PATHWAYS IN CANCER
ENSG00000108344	ENSG00000108344.14	PSMD3	PROTEASOME
ENSG00000114423	ENSG00000114423.19	CBLB	T CELL RECEPTOR SIGNALING PATHWAY
ENSG00000114423	ENSG00000114423.19	CBLB	PATHWAYS IN CANCER
ENSG00000114739	ENSG00000114739.13	ACVR2B	CYTOKINE CYTOKINE RECEPTOR INTERACTION
ENSG00000125735	ENSG00000125735.10	TNFSF14	CYTOKINE CYTOKINE RECEPTOR INTERACTION
ENSG00000136930	ENSG00000136930.12	PSMB7	PROTEASOME
ENSG00000160712	ENSG00000160712.12	IL6R	CYTOKINE CYTOKINE RECEPTOR INTERACTION
ENSG00000163235	ENSG00000163235.15	TGFA	PATHWAYS IN CANCER
ENSG00000163600	ENSG00000163600.12	ICOS	T CELL RECEPTOR SIGNALING PATHWAY
ENSG00000167286	ENSG00000167286.9	CD3D	T CELL RECEPTOR SIGNALING PATHWAY
ENSG00000167657	ENSG00000167657.13	DAPK3	PATHWAYS IN CANCER
ENSG00000173218	ENSG00000173218.14	VANGL1	WNT SIGNALING PATHWAY
ENSG00000178562	ENSG00000178562.17	CD28	T CELL RECEPTOR SIGNALING PATHWAY
ENSG00000187266	ENSG00000187266.13	EPOR	CYTOKINE CYTOKINE RECEPTOR INTERACTION
ENSG00000198821	ENSG00000198821.10	CD247	T CELL RECEPTOR SIGNALING PATHWAY
ENSG00000275302	ENSG00000275302.1	CCL4	CYTOKINE CYTOKINE RECEPTOR INTERACTION
