## Supplemental Table 7 for "Gene dysregulation among virally suppressed people living with HIV links to non-AIDS defining cancer pathways"

### Sheet: Sheet1
Phenotype	Trait Type	Cases	Controls	Total Sample Size	Publication PubMed ID
HIV Acquistion	Case-control	7303	587343	594646	36034232
Systemic lupus erythematosus	Case-control	7219	15991	23210	26502338
Primary biliary cirrhosis	Case-control	2764	10475	13239	26394269
Amyotrophic lateral sclerosis	Case-control	12577	23475	36052	27455348
Type 2 diabetes	Case-control	62892	596424	659316	30054458
Asthma	Case-control	64538	329321	393859	32296059
Alzheimer's disease	Case-control	17008	37154	54162	24162737
Atopic dermatitis	Case-control	18900	84166	103066	26482879
Crohn's disease	Case-control	5956	14927	20883	26192919
Inflammatory bowel disease	Case-control	12882	21770	34652	26192919
Ulcerative colitis	Case-control	6968	20464	27432	26192919
Parkinson's disease	Case-control	1713	3978	5691	19915575
Rheumatoid arthritis	Case-control	14361	43923	58284	24390342
Neuroticisim	Quantitative	n/a	n/a	170910	27089181
White blood cell count	Quantitative	n/a	n/a	562243	32888494
Red blood cell count	Quantitative	n/a	n/a	545203	32888494
Platelet count	Quantitative	n/a	n/a	542827	32888494
Bladder Cancer	Case-control	2242	410350	412592	32887889
Colon Carcinoma	Case-control	3793	410350	414143	32887889
Esophageal Gastric Carcinoma	Case-control	1091	410350	411441	32887889
Kidney Cancer	Case-control	1338	410350	411688	32887889
Lung Carcinoma	Case-control	2485	410350	412835	32887889
Lymphocytic Leukemia	Case-control	852	410350	411202	32887889
Melanoma	Case-control	6777	410350	417127	32887889
Non-Hodgkin's Lymphoma	Case-control	2400	410350	412750	32887889
Oropharynx Cancer	Case-control	1223	410350	411573	32887889
Pancreatic Cancer	Case-control	663	410350	411013	32887889
Rectal Cancer	Case-control	2091	410350	412441	32887889
Thyroid Carcinoma	Case-control	762	410350	411112	32887889
