## Supplemental Table 8 for "Gene dysregulation among virally suppressed people living with HIV links to non-AIDS defining cancer pathways"

### Sheet: harmonized_sumstats_20230102
trait	prop_snps	prop_h2	prop_h2_se	enrichment	enrichment_se	enrichment_p	coefficient	coefficient_se	coefficient_z_score	bonferroni_p
White Blood Cell Count	0.0419123	0.109141	0.0117647	2.60404	0.280697	2.42569e-08	1.72377e-08	1.02968e-08	1.67407	7.27707e-07
Platelet Count	0.0419123	0.0877763	0.00906054	2.09428	0.216179	9.98743e-07	-6.03798e-09	1.08047e-08	-0.558828	2.99623e-05
Asthma	0.0419123	0.119733	0.0160948	2.85674	0.38401	8.53188e-06	2.72576e-08	1.02559e-08	2.65774	0.000255956
Crohns Disease	0.0419123	0.10688	0.0147176	2.55008	0.351153	2.45899e-05	4.35921e-08	3.40932e-08	1.27862	0.000737697
Red Blood Cell Count	0.0419123	0.0927874	0.011939	2.21385	0.284856	5.24037e-05	-6.73596e-10	1.17761e-08	-0.0572001	0.00157211
Rheumatoid Arthritis	0.0419123	0.173062	0.0319589	4.12915	0.762518	5.68679e-05	7.40177e-08	2.69773e-08	2.74371	0.00170604
Primary Biliary Cirrhosis	0.0419123	0.125887	0.0240214	3.00358	0.573135	0.000376568	5.72592e-08	4.95173e-08	1.15635	0.011297
Primary Sclerosing Cholangitis	0.0419123	0.159374	0.0392952	3.80257	0.937557	0.000478744	1.21829e-07	5.86278e-08	2.078	0.0143623
Systemic Lupus Erythematosus	0.0419123	0.134921	0.027734	3.21912	0.661716	0.00168179	6.67524e-08	5.16718e-08	1.29185	0.0504538
Inflammatory Bowel Disease	0.0419123	0.0972603	0.0169501	2.32057	0.404418	0.00178787	9.29502e-09	2.84005e-08	0.327284	0.0536361
Atopic Dermatitis	0.0419123	0.160755	0.038503	3.83552	0.918657	0.00277926	2.66691e-08	1.40731e-08	1.89504	0.0833776
Ulcerative Colitis	0.0419123	0.107409	0.0221888	2.56271	0.529409	0.00324837	2.64328e-08	3.60218e-08	0.733801	0.0974512
HIV Acquisition	0.0419123	0.116439	0.0334428	2.77816	0.797923	0.0112279	5.72369e-08	2.42672e-08	2.35861	0.336837
Non Hodgkins Lymphoma	0.0419123	0.181622	0.0685055	4.33339	1.6345	0.0219219	0.000349567	0.000223801	1.56195	0.657658
Melanoma	0.0419123	0.136393	0.0423757	3.25423	1.01106	0.0221202	0.000315654	0.00031693	0.995973	0.663607
Bladder Cancer	0.0419123	0.01604	0.0946292	0.382703	2.25779	0.774086	-0.00021409	0.000224551	-0.953415	1
Colon Carcinoma	0.0419123	0.106718	0.042731	2.54622	1.01953	0.108403	0.00020508	0.000246141	0.83318	1
Esophageal Gastric Carcinoma	0.0419123	-0.349043	0.649572	-8.32794	15.4983	0.124818	-0.000175464	0.000164218	-1.06849	1
Kidney Cancer	0.0419123	-0.0556519	0.110088	-1.32782	2.62663	0.286669	-0.000288973	0.000177538	-1.62767	1
Lung Larcinoma	0.0419123	0.110194	0.0584223	2.62915	1.39392	0.24239	0.000236884	0.000212249	1.11607	1
Lymphocytic Leukemia	0.0419123	0.489907	0.474231	11.6889	11.3148	0.06121	0.000406588	0.000226955	1.79149	1
Oropharynx Cancer	0.0419123	0.0840194	0.412551	2.00465	9.8432	0.913871	-8.47e-05	0.000160828	-0.526408	1
Pancreatic Cancer	0.0419123	0.11456	0.791802	2.73334	18.8919	0.899805	2.14e-05	0.000174599	0.122576	1
Rectal Cancer	0.0419123	0.0599363	0.0638557	1.43004	1.52355	0.77607	-8e-05	0.000214808	-0.372616	1
Thyroid Carcinoma	0.0419123	0.274792	0.241098	6.55634	5.75243	0.0863437	0.00029432	0.000201334	1.46184	1
Alzheimer's Disease	0.0419123	0.102977	0.0352188	2.45695	0.840296	0.0925696	-9.88183e-10	1.24193e-08	-0.0795685	1
Amyotrophic Lateral Sclerosis	0.0419123	0.0228626	0.055113	0.545486	1.31496	0.730233	-1.58973e-08	1.17437e-08	-1.35369	1
Neuroticism	0.0419123	0.0611387	0.012308	1.45873	0.29366	0.119914	6.30251e-09	4.24917e-09	1.48323	1
Parkinson's Disease	0.0419123	0.0917476	0.0544032	2.18904	1.29802	0.353844	4.18195e-09	1.04298e-07	0.0400961	1
Type 2 Diabetes	0.0419123	0.0697697	0.0133537	1.66466	0.318611	0.0376408	2.95344e-09	6.73883e-09	0.438273	1
